# Machine learning models to improve targeting of blood culture testing

**DOI:** 10.64898/2026.07.17.26358320

**Authors:** Robbie Forrest-Hammond, Rishi Gupta, Prof Gil McVean, Prof Mahdad Noursadeghi, Prof Justin O’Grady, Thomas HA Samuels, David W Eyre

## Abstract

**Background:** Bloodstream infections are a major cause of mortality, yet the primary testing method, blood cultures, have low positivity (<10%) and turnaround times of 24–48 hours. Many are taken from patients at low risk of infection, while some bloodstream infections are diagnosed late or missed entirely. We aimed to develop and externally validate machine learning models to improve targeting of blood culture testing.

**Methods:** In this retrospective cohort study, we used routinely collected clinical and laboratory data available around culture collection from a large multi-site NHS trust (Oxford University Hospitals; Infections in Oxfordshire Research Database), between 1 January 2016 and 17 March 2025. All blood cultures taken from adults and children were included. XGBoost models were trained to predict pathogenic blood culture positivity using a temporal split (training before 1 January 2024; held-out test thereafter). External validation used emergency department data (between 1st May 2019 and 30th April 2024) from University College London Hospitals. An additional analysis examined blood culture reallocation towards the highest-risk untested admissions.

**Findings:** 294,064 cultures were included (positivity 5.6%). In the temporal hold-out test set (n=46,339), AUROC (Area Under the Receiver Operating Characteristic) was 0.853 (95% CI 0.846–0.860), rising to 0.876 in emergency department patients, and the model was well calibrated (slope 1.046). In external validation (n=37,326), AUROC was 0.847 (95% CI 0.839–0.856) with preserved calibration. In a simulated resource-neutral reallocation, replacing the 10,000 lowest-risk sent cultures with the highest-risk untested emergency admissions yielded 627 additional positive cultures (28.3% relative increase in yield). Performance was reduced when restricted to data available at the point of culture collection (AUROC 0.769, 95% CI 0.760–0.779).

**Interpretation:** An externally validated, well calibrated machine learning model built from broadly available, routinely collected data could improve blood culture yield without increasing testing volume, supporting resource-neutral diagnostic stewardship across NHS sites.
