## Supplementary_Table_1_Outcome_Categorisation for "Machine learning models to improve targeting of blood culture testing"

### Sheet: Outcome_Summary
Category	Model_Outcome	Definition
Gram-positive pathogen	Positive (1)	Gram-positive pathogen identified; excludes contaminants (see organism list)
Gram-negative pathogen	Positive (1)	Gram-negative pathogen identified; excludes contaminants (see organism list)
Candida / Fungi	Positive (1)	Fungal organism (Candida or other) identified
Anaerobes	Positive (1)	Anaerobic organism identified
Polymicrobial (containing pathogen)	Positive (1)	Growth of >=2 organisms including >=1 pathogen
Suspected contaminant	Negative (0)	Organism judged to be a skin/environmental contaminant (see organism list)
Culture negative	Negative (0)	No growth after five days of incubation

### Sheet: Organism_Categories
BugCode	BugName	FinalCategory	BugGroup	Count	Genus
CLBU	CLOSTRIDIUM BUTYRICUM	Anaerobes	ANAEROBES		CLOSTRIDIUM
ANVA	ANAEROCOCCUS VAGINALIS	Anaerobes	ANAEROBES		ANAEROCOCCUS
PSAP	PEPTOSTREPTOCOCCUS ANAEROBIUS	Anaerobes	ANAEROBES		PEPTOSTREPTOCOCCUS
PRDE	PREVOTELLA DENTICOLA	Anaerobes	ANAEROBES		PREVOTELLA
PSPP	PEPTONIPHILUS SPECIES	Anaerobes	ANAEROBES		PEPTONIPHILUS
CLPR	CLOSTRIDIUM PARAPUTRIFICUM	Anaerobes	ANAEROBES		CLOSTRIDIUM
CGLY	CLOSTRIDIUM GLYCOLICUM	Anaerobes	ANAEROBES		CLOSTRIDIUM
PRDI	PREVOTELLA DISIENS	Anaerobes	ANAEROBES		PREVOTELLA
PRCOR	PREVOTELLA CORPORIS	Anaerobes	ANAEROBES		PREVOTELLA
PROR	PREVOTELLA ORIS	Anaerobes	ANAEROBES		PREVOTELLA
ANNA	ANAEROCOCCUS NAGYAE	Anaerobes	ANAEROBES		ANAEROCOCCUS
ANPR	ANAEROCOCCUS PREVOTII	Anaerobes	ANAEROBES		ANAEROCOCCUS
CLSP	CLOSTRIDIUM SPOROGENES	Anaerobes	ANAEROBES		CLOSTRIDIUM
PESO	PEPTOSTREPTOCOCCUS STOMATIS	Anaerobes	ANAEROBES		PEPTOSTREPTOCOCCUS
CLBO	CLOSTRIDIUM BOLTEAE	Anaerobes	ANAEROBES		CLOSTRIDIUM
PETY	PEPTONIPHILUS TYRRELLIAE	Anaerobes	ANAEROBES		PEPTONIPHILUS
CBIF	CLOSTRIDIUM BIFERMENTANS	Anaerobes	ANAEROBES		CLOSTRIDIUM
PREL	PREVOTELLA LOESCHEI	Anaerobes	ANAEROBES		PREVOTELLA
EGCA	EGGERTHIA CATENAFORMIS	Anaerobes	ANAEROBES		EGGERTHIA
PRBE	PREVOTELLA BERGENSIS	Anaerobes	ANAEROBES		PREVOTELLA
PRVE	PREVOTELLA VERORALIS	Anaerobes	ANAEROBES		PREVOTELLA
CSUB	CLOSTRIDIUM SUBTERMINALE	Anaerobes	ANAEROBES		CLOSTRIDIUM
PEPS	PEPTOSTREPTOCOCCUS SPECIES	Anaerobes	ANAEROBES		PEPTOSTREPTOCOCCUS
PRHE	PREVOTELLA HEPARINOLYTICA	Anaerobes	ANAEROBES		PREVOTELLA
BAFR	BACTEROIDES FRAGILIS	Anaerobes	ANAEROBES	139	BACTEROIDES
CPER	CLOSTRIDIUM PERFRINGENS	Anaerobes	ANAEROBES	37	CLOSTRIDIUM
BTHE	BACTEROIDES THETAIOTAOMICRON	Anaerobes	ANAEROBES	34	BACTEROIDES
FNUC	FUSOBACTERIUM NUCLEATUM	Anaerobes	ANAEROBES	25	FUSOBACTERIUM
PARI	PARVIMONAS MICRA	Anaerobes	ANAEROBES	24	PARVIMONAS
FIMA	FINEGOLDIA MAGNA	Anaerobes	ANAEROBES	22	FINEGOLDIA
PEHA	PEPTONIPHILUS HAREI	Anaerobes	ANAEROBES	19	PEPTONIPHILUS
CSEP	CLOSTRIDIUM SEPTICUM	Anaerobes	ANAEROBES	14	CLOSTRIDIUM
CRAM	CLOSTRIDIUM RAMOSUM	Anaerobes	ANAEROBES	13	CLOSTRIDIUM
BVUL	BACTEROIDES VULGATUS	Anaerobes	ANAEROBES	11	BACTEROIDES
CLTE	CLOSTRIDIUM TERTIUM	Anaerobes	ANAEROBES	11	CLOSTRIDIUM
BOVA	BACTEROIDES OVATUS	Anaerobes	ANAEROBES	9	BACTEROIDES
PRBI	PREVOTELLA BIVIA	Anaerobes	ANAEROBES	7	PREVOTELLA
PEIN	PEPTONIPHILUS INDOLICUS	Anaerobes	ANAEROBES	7	PEPTONIPHILUS
VPVL	VEILLONELLA PARVULA	Anaerobes	ANAEROBES	7	VEILLONELLA
BUNI	BACTEROIDES UNIFORMIS	Anaerobes	ANAEROBES	6	BACTEROIDES
FNEC	FUSOBACTERIUM NECROPHORUM	Anaerobes	ANAEROBES	6	FUSOBACTERIUM
GNRA	ANAEROBIC GRAM NEGATIVE RODS	Anaerobes	ANAEROBES	6	ANAEROBIC
CLCL	CLOSTRIDIUM CLOSTRIDIFORME	Anaerobes	ANAEROBES	5	CLOSTRIDIUM
GPCA	ANAEROBIC GRAM POSITIVE COCCI	Anaerobes	ANAEROBES	5	ANAEROBIC
BDIS	BACTEROIDES DISTASONIS	Anaerobes	ANAEROBES	5	BACTEROIDES
FUSO	FUSOBACTERIUM SPECIES	Anaerobes	ANAEROBES	5	FUSOBACTERIUM
FGON	FUSOBACTERIUM GONIDIAFORMANS	Anaerobes	ANAEROBES	5	FUSOBACTERIUM
VEAT	VEILLONELLA ATYPICA	Anaerobes	ANAEROBES	4	VEILLONELLA
PRVS	PREVOTELLA SPECIES	Anaerobes	ANAEROBES	3	PREVOTELLA
ANAR	ANAEROBES, SENSITIVE TO METRONIDAZOLE	Anaerobes	ANAEROBES	3	ANAEROBES,
CINN	CLOSTRIDIUM INNOCUUM	Anaerobes	ANAEROBES	3	CLOSTRIDIUM
PRNI	PREVOTELLA NIGRESCENS	Anaerobes	ANAEROBES	3	PREVOTELLA
VEDI	VEILLONELLA DISPAR	Anaerobes	ANAEROBES	3	VEILLONELLA
BCEL	BACTEROIDES CELLULOSILYTICUS	Anaerobes	ANAEROBES	3	BACTEROIDES
BCTR	BACTEROIDES SPECIES	Anaerobes	ANAEROBES	2	BACTEROIDES
CLOS	CLOSTRIDIUM SPECIES	Anaerobes	ANAEROBES	2	CLOSTRIDIUM
CCAD	CLOSTRIDIUM CADAVERIS	Anaerobes	ANAEROBES	2	CLOSTRIDIUM
PREB	PREVOTELLA BUCCAE	Anaerobes	ANAEROBES	2	PREVOTELLA
BCAC	BACTEROIDES CACCAE (FORMERLY """"""""""""""""""""""""""""""""3452A"""""""""""""""""""""""""""""""")	Anaerobes	ANAEROBES	2	BACTEROIDES
CSOR	CLOSTRIDIUM SORDELLII	Anaerobes	ANAEROBES	2	CLOSTRIDIUM
ANST	ANAEROBIC STREPTOCOCCI	Anaerobes	ANAEROBES	2	ANAEROBIC
VEIL	VEILLONELLA SPECIES	Anaerobes	ANAEROBES	2	VEILLONELLA
BMEL	PREVOTELLA MELANINOGENICUS	Anaerobes	ANAEROBES	2	PREVOTELLA
PEGO	PEPTONIPHILUS GORBACHII	Anaerobes	ANAEROBES	2	PEPTONIPHILUS
GPRA	ANAEROBIC GRAM POSITIVE RODS	Anaerobes	ANAEROBES	2	ANAEROBIC
CHAT	CLOSTRIDIUM HATHEWAYI	Anaerobes	ANAEROBES	2	CLOSTRIDIUM
ACOL	ANAEROBIC COLONIES	Anaerobes	ANAEROBES	1	ANAEROBIC
CLDF	CLOSTRIDIUM DIFFICILE	Anaerobes	ANAEROBES	1	CLOSTRIDIUM
BCUL	BACTEROIDES CELLULOSILYTICUS	Anaerobes	ANAEROBES	1	BACTEROIDES
BURE	BACTEROIDES UREOLYTICUS	Anaerobes	ANAEROBES	1	BACTEROIDES
PORA	PREVOTELLA ORALIS	Anaerobes	ANAEROBES	1	PREVOTELLA
FVAR	FUSOBACTERIUM VARIUM	Anaerobes	ANAEROBES	1	FUSOBACTERIUM
FMOR	FUSOBACTERIUM MORTIFERUM	Anaerobes	ANAEROBES	1	FUSOBACTERIUM
CLCE	CLOSTRIDIUM CELERECRESCENS	Anaerobes	ANAEROBES	1	CLOSTRIDIUM
PRNA	PREVOTELLA NANCEIENSIS	Anaerobes	ANAEROBES	1	PREVOTELLA
BANO	BACTEROIDES NORDII	Anaerobes	ANAEROBES	1	BACTEROIDES
PEGR	PEPTONIPHILUS GROSSENSIS	Anaerobes	ANAEROBES	1	PEPTONIPHILUS
BAFA	BACTEROIDES FAECIS	Anaerobes	ANAEROBES	1	BACTEROIDES
CGLA	CANDIDA GLABRATA	Candida	CANDIDA	101	CANDIDA
CALB	CANDIDA ALBICANS	Candida	CANDIDA	74	CANDIDA
CPAR	CANDIDA PARAPSILOSIS	Candida	CANDIDA	34	CANDIDA
CADU	CANDIDA DUBLINIENSIS	Candida	CANDIDA	14	CANDIDA
CTRP	CANDIDA TROPICALIS	Candida	CANDIDA	13	CANDIDA
CAAU	CANDIDA AURIS	Candida	CANDIDA	6	CANDIDA
CAOR	CANDIDA ORTHOPSILOSIS	Candida	CANDIDA	4	CANDIDA
CKRU	CANDIDA KRUSEI	Candida	CANDIDA	3	CANDIDA
CLUS	CANDIDA LUSITANIAE	Candida	CANDIDA	3	CANDIDA
CAAF	CANDIDA AFRICANA	Candida	CANDIDA	2	CANDIDA
CKEF	CANDIDA KEFYR	Candida	CANDIDA	2	CANDIDA
ISOR	ISSATCHENKIA ORIENTALIS (CANDIDA KRUSEI)	Candida	CANDIDA	2	ISSATCHENKIA
CAPU	CANDIDA PULCHERUIMA	Candida	CANDIDA	1	CANDIDA
CUTI	CANDIDA UTILIS	Candida	CANDIDA	1	CANDIDA
CGUL	CANDIDA GUILLIERMONDII	Candida	CANDIDA	1	CANDIDA
BRLU	BREVIBACTERIUM LUTEOLUM	Contaminant	OTHER CONTAMINANT		BREVIBACTERIUM
BRRA	BREVIBACTERIUM RAVENSPURGENSE	Contaminant	OTHER CONTAMINANT		BREVIBACTERIUM
CORE	CORYNEBACTERIUM RESISTENS	Contaminant	OTHER CONTAMINANT		CORYNEBACTERIUM
CYM	CORYNEBACTERIUM MACGINLEYI	Contaminant	OTHER CONTAMINANT		CORYNEBACTERIUM
STI	STAPHYLOCOCCUS INTERMEDIUS	Contaminant	CoNS (CONTAMINANT)		STAPHYLOCOCCUS
CAUS	CORYNEBACTERIUM AURISCANIS	Contaminant	OTHER CONTAMINANT		CORYNEBACTERIUM
COTI	CORYNEBACTERIUM OTITIDIS	Contaminant	OTHER CONTAMINANT		CORYNEBACTERIUM
CORA	CORYNEBACTERIUM ACCOLENS	Contaminant	OTHER CONTAMINANT		CORYNEBACTERIUM
BAHA	BACILLUS HALOSACCHAROVORANS	Contaminant	OTHER CONTAMINANT		BACILLUS
BRCE	BREVIBACTERIUM CELERE	Contaminant	OTHER CONTAMINANT		BREVIBACTERIUM
STMN	STREPTOCOCCUS MINOR	Contaminant	VIRIDANS AND OTHER STREPS		STREPTOCOCCUS
BAIN	BACILLUS INFANTIS	Contaminant	OTHER CONTAMINANT		BACILLUS
STMA	STREPTOCOCCUS MASSILIENSIS	Contaminant	VIRIDANS AND OTHER STREPS		STREPTOCOCCUS
CUNA	CUTIBACTERIUM NAMNETENSE	Contaminant	OTHER CONTAMINANT		CUTIBACTERIUM
NICI	NIALLIA (FORMERLY BACILLUS) CIRCULANS	Contaminant	OTHER CONTAMINANT		NIALLIA
STPP	STREPTOCOCCUS PSEUDOPNEUMONIAE	Contaminant	VIRIDANS AND OTHER STREPS		STREPTOCOCCUS
BROT	BREVIBACTERIUM OTITIDIS	Contaminant	OTHER CONTAMINANT		BREVIBACTERIUM
STIN	STREPTOCOCCUS INFANTARIUS (Strep.bovis non biotype I)	Contaminant	VIRIDANS AND OTHER STREPS		STREPTOCOCCUS
STPT	STAPHYLOCOCCUS PASTEURI	Contaminant	CoNS (CONTAMINANT)		STAPHYLOCOCCUS
DERC	DERMOCOCCUS SPECIES	Contaminant	OTHER CONTAMINANT		DERMOCOCCUS
CYB	CORYNEBACTERIUM BOVIS	Contaminant	OTHER CONTAMINANT		CORYNEBACTERIUM
BSDC	STREPTOCOCCUS DYSGALACTIAE GROUP C	Contaminant	VIRIDANS AND OTHER STREPS		STREPTOCOCCUS
BACU	BACILLUS CLAUSII	Contaminant	OTHER CONTAMINANT		BACILLUS
COKR	CORYNEBACTERIUM KROPPENSTEDTII	Contaminant	OTHER CONTAMINANT		CORYNEBACTERIUM
STSO	STREPTOCOCCUS SOBRINUS	Contaminant	VIRIDANS AND OTHER STREPS		STREPTOCOCCUS
CYUL	CORYNEBACTERIUM UREALYTICUM	Contaminant	OTHER CONTAMINANT		CORYNEBACTERIUM
SEPI3	STAPHYLOCOCCUS EPIDERMIDIS(CoNS) (3)	Contaminant	CoNS (CONTAMINANT)		STAPHYLOCOCCUS
COPH	CORYNEBACTERIUM PHOCEENSE	Contaminant	OTHER CONTAMINANT		CORYNEBACTERIUM
BSF	STREPTOCOCCUS SERO GROUP F (MILLERI GROUP)	Contaminant	VIRIDANS AND OTHER STREPS		STREPTOCOCCUS
CDIP	CORYNEBACTERIUM DIPHTHERIAE	Contaminant	OTHER CONTAMINANT		CORYNEBACTERIUM
STC	STAPHYLOCOCCUS COHNII	Contaminant	CoNS (CONTAMINANT)		STAPHYLOCOCCUS
CSIN	CORYNEBACTERIUM SINGULARE	Contaminant	OTHER CONTAMINANT		CORYNEBACTERIUM
STSM	STAPHYLOCOCCUS SIMULANS	Contaminant	CoNS (CONTAMINANT)		STAPHYLOCOCCUS
CYU	CORYNEBACTERIUM ULCERANS	Contaminant	OTHER CONTAMINANT		CORYNEBACTERIUM
BAMU	BACILLUS MURALIS	Contaminant	OTHER CONTAMINANT		BACILLUS
BAFL	BACILLUS FLEXUS	Contaminant	OTHER CONTAMINANT		BACILLUS
BBAT	BACILLUS BATAVIENSIS	Contaminant	OTHER CONTAMINANT		BACILLUS
BABA	BACILLUS BADIUS	Contaminant	OTHER CONTAMINANT		BACILLUS
STAL	STREPTOCOCCUS ALACTOLYTICUS	Contaminant	VIRIDANS AND OTHER STREPS		STREPTOCOCCUS
CORL	CORYNEBACTERIUM LIPOPHILOFLAVUM	Contaminant	OTHER CONTAMINANT		CORYNEBACTERIUM
CNS	COAGULASE NEGATIVE STAPHYLOCOCCUS	Contaminant	CoNS (CONTAMINANT)	3200	COAGULASE
SEPI	STAPHYLOCOCCUS EPIDERMIDIS(CoNS)	Contaminant	CoNS (CONTAMINANT)	3081	STAPHYLOCOCCUS
MILU	MICROCOCCUS LUTEUS	Contaminant	OTHER CONTAMINANT	328	MICROCOCCUS
SORL	STREPTOCOCCUS ORALIS	Contaminant	VIRIDANS AND OTHER STREPS	273	STREPTOCOCCUS
STMI	STREPTOCOCCUS MITIS	Contaminant	VIRIDANS AND OTHER STREPS	102	STREPTOCOCCUS
PACN	PROPIONIBACTERIUM ACNES	Contaminant	OTHER CONTAMINANT	93	PROPIONIBACTERIUM
SSAL	STREPTOCOCCI SALIVARIUS	Contaminant	VIRIDANS AND OTHER STREPS	85	STREPTOCOCCI
BACI	BACILLUS SPECIES	Contaminant	OTHER CONTAMINANT	85	BACILLUS
STPA	STREPTOCOCCUS PARASANGUINIS	Contaminant	VIRIDANS AND OTHER STREPS	83	STREPTOCOCCUS
STES	STREPTOCOCCUS SANGUINIS	Contaminant	VIRIDANS AND OTHER STREPS	64	STREPTOCOCCUS
SGO	STREPTOCOCCUS GORDONII	Contaminant	VIRIDANS AND OTHER STREPS	49	STREPTOCOCCUS
PPBA	PROPIONIBACTERIUM SPECIES	Contaminant	OTHER CONTAMINANT	44	PROPIONIBACTERIUM
STVE	STREPTOCOCCUS VESTIBULARIS	Contaminant	VIRIDANS AND OTHER STREPS	40	STREPTOCOCCUS
CYS	CORYNEBACTERIUM STRIATUM	Contaminant	OTHER CONTAMINANT	36	CORYNEBACTERIUM
SLUG	STAPHYLOCOCCUS LUGDUNENSIS(CoNS)	Contaminant	CoNS (CONTAMINANT)	32	STAPHYLOCOCCUS
SSAC	STAPHYLOCOCCUS SACCHAROLYTICUS	Contaminant	CoNS (CONTAMINANT)	28	STAPHYLOCOCCUS
ROTM	ROTHIA MUCILAGINOSA	Contaminant	OTHER CONTAMINANT	28	ROTHIA
CYSP	CORYNEBACTERIUM SPECIES	Contaminant	OTHER CONTAMINANT	27	CORYNEBACTERIUM
BRCA	BREVIBACTERIUM CASEI	Contaminant	OTHER CONTAMINANT	27	BREVIBACTERIUM
CYAF	CORYNEBACTERIUM AFERMENTANS	Contaminant	OTHER CONTAMINANT	26	CORYNEBACTERIUM
DIPT	DIPHTHEROIDS	Contaminant	OTHER CONTAMINANT	25	DIPHTHEROIDS
KORH	KOCURIA RHIZOPHILA	Contaminant	OTHER CONTAMINANT	24	KOCURIA
ROTD	ROTHIA DENTOCARIOSA	Contaminant	OTHER CONTAMINANT	23	ROTHIA
CNS2	COAGULASE NEGATIVE STAPHYLOCOCCUS 2	Contaminant	CoNS (CONTAMINANT)	22	COAGULASE
CJK	CORYNEBACTERIUM JEIKEIUM	Contaminant	OTHER CONTAMINANT	22	CORYNEBACTERIUM
STCP	STAPHYLOCOCCUS CAPITIS (CONS)	Contaminant	CoNS (CONTAMINANT)	20	STAPHYLOCOCCUS
CNS1	COAGULASE NEGATIVE STAPHYLOCOCCUS 1	Contaminant	CoNS (CONTAMINANT)	19	COAGULASE
SSAP	STAPHYLOCOCCUS SAPROPHYTICUS	Contaminant	CoNS (CONTAMINANT)	19	STAPHYLOCOCCUS
STCN	STREPTOCOCCUS CANIS	Contaminant	VIRIDANS AND OTHER STREPS	19	STREPTOCOCCUS
COAU	CORYNEBACTERIUM AURIMUCOSUM	Contaminant	OTHER CONTAMINANT	19	CORYNEBACTERIUM
BACE	BACILLUS CEREUS	Contaminant	OTHER CONTAMINANT	18	BACILLUS
DEHO	DERMABACTER HOMINIS	Contaminant	OTHER CONTAMINANT	18	DERMABACTER
MISP	MICROCOCCUS SPECIES	Contaminant	OTHER CONTAMINANT	15	MICROCOCCUS
CCOY	CORYNEBACTERIUM COYLEAE	Contaminant	OTHER CONTAMINANT	15	CORYNEBACTERIUM
STMU	STREPTOCOCCUS MUTANS	Contaminant	VIRIDANS AND OTHER STREPS	14	STREPTOCOCCUS
COAM	CORYNEBACTERIUM AMYCOLATUM	Contaminant	OTHER CONTAMINANT	14	CORYNEBACTERIUM
STHM	STAPHYLOCOCCUS HOMINIS	Contaminant	CoNS (CONTAMINANT)	12	STAPHYLOCOCCUS
SVS	STREPTOCOCCUS VIRIDANS SPECIES	Contaminant	VIRIDANS AND OTHER STREPS	12	STREPTOCOCCUS
SADJ	STREPTOCOCCUS ADJACENS	Contaminant	VIRIDANS AND OTHER STREPS	12	STREPTOCOCCUS
KOSP	KOCURIA SPP	Contaminant	OTHER CONTAMINANT	11	KOCURIA
CYMI	CORYNEBACTERIUM MINUTISSIMUM	Contaminant	OTHER CONTAMINANT	10	CORYNEBACTERIUM
MICB	MICROBACTERIUM SPP	Contaminant	OTHER CONTAMINANT	10	MICROBACTERIUM
BACL	BACILLUS LICHENIFORMIS	Contaminant	OTHER CONTAMINANT	10	BACILLUS
CYPD	CORYNEBACTERIUM PSEUDODIPHTHERITICUM	Contaminant	OTHER CONTAMINANT	10	CORYNEBACTERIUM
STCI	STREPTOCOCCUS CRISTATUS	Contaminant	VIRIDANS AND OTHER STREPS	9	STREPTOCOCCUS
BACP	BACILLUS PUMILUS	Contaminant	OTHER CONTAMINANT	8	BACILLUS
COMU	CORYNEBACTERIUM MUCIFACIENS	Contaminant	OTHER CONTAMINANT	7	CORYNEBACTERIUM
SRA	ALPHA HAEMOLYTIC STREPTOCOCCI	Contaminant	VIRIDANS AND OTHER STREPS	6	ALPHA
STW	STAPHYLOCOCCUS WARNERI	Contaminant	CoNS (CONTAMINANT)	6	STAPHYLOCOCCUS
CYTO	CORYNEBACTERIUM TUBERCULOSTEARICUM	Contaminant	OTHER CONTAMINANT	5	CORYNEBACTERIUM
KYSC	KYTOCOCCUS SCHROETERI	Contaminant	OTHER CONTAMINANT	5	KYTOCOCCUS
STTH	STREPTOCOCCUS THERMOPHILUS	Contaminant	VIRIDANS AND OTHER STREPS	4	STREPTOCOCCUS
CORG	CORYNEBACTERIUM GLUCURONOLYTICUM	Contaminant	OTHER CONTAMINANT	4	CORYNEBACTERIUM
BSES	STREPTOCOCCUS EQUINUS	Contaminant	VIRIDANS AND OTHER STREPS	4	STREPTOCOCCUS
BCIR	BACILLUS CIRCULANS	Contaminant	OTHER CONTAMINANT	3	BACILLUS
CNS3	COAGULASE NEGATIVE STAPHYLOCOCCUS 3	Contaminant	CoNS (CONTAMINANT)	3	COAGULASE
STRE	STREPTOCOCCI	Contaminant	VIRIDANS AND OTHER STREPS	3	STREPTOCOCCI
CIMI	CORYNEBACTERIUM IMITANS	Contaminant	OTHER CONTAMINANT	3	CORYNEBACTERIUM
SINF	STREPTOCOCCUS INFANTIS	Contaminant	VIRIDANS AND OTHER STREPS	3	STREPTOCOCCUS
STH	STAPHYLOCOCCUS HAEMOLYTICUS	Contaminant	CoNS (CONTAMINANT)	3	STAPHYLOCOCCUS
PIPA	MICROBACTERIUM PARAOXYDANS	Contaminant	OTHER CONTAMINANT	3	MICROBACTERIUM
SEPI2	STAPHYLOCOCCUS EPIDERMIDIS(CoNS) (2)	Contaminant	CoNS (CONTAMINANT)	3	STAPHYLOCOCCUS
STSA	STREPTOCOCCUS SALIVARIUS	Contaminant	VIRIDANS AND OTHER STREPS	3	STREPTOCOCCUS
CORI	CORYNEBACTERIUM REIGELII	Contaminant	OTHER CONTAMINANT	2	CORYNEBACTERIUM
BASM	BACILLUS SIMPLEX	Contaminant	OTHER CONTAMINANT	2	BACILLUS
STPO	STREPTOCOCCUS PERORIS	Contaminant	VIRIDANS AND OTHER STREPS	2	STREPTOCOCCUS
BACS	BACILLUS SPHAERICUS	Contaminant	OTHER CONTAMINANT	2	BACILLUS
SPET	STAPHYLOCOCCUS PETRASII	Contaminant	CoNS (CONTAMINANT)	2	STAPHYLOCOCCUS
ASB	AEROBIC SPORE BEARER	Contaminant	OTHER CONTAMINANT	2	AEROBIC
BAMY	BACILLUS MYCOIDES	Contaminant	OTHER CONTAMINANT	2	BACILLUS
STS	STREPTOCOCCUS SPECIES	Contaminant	VIRIDANS AND OTHER STREPS	2	STREPTOCOCCUS
RHC	RHODOCOCCUS SPECIES	Contaminant	OTHER CONTAMINANT	2	RHODOCOCCUS
MIAO	MICROBACTERIUM AURUM	Contaminant	OTHER CONTAMINANT	2	MICROBACTERIUM
COCO	CORYNEBACTERIUM CONFUSUM	Contaminant	OTHER CONTAMINANT	2	CORYNEBACTERIUM
CORP	CORYNEBACTERIUM PROPINQUUM	Contaminant	OTHER CONTAMINANT	2	CORYNEBACTERIUM
BASU	BACILLUS SUBTILIS	Contaminant	OTHER CONTAMINANT	2	BACILLUS
COSI	CORYNEBACTERIUM SIMULANS	Contaminant	OTHER CONTAMINANT	2	CORYNEBACTERIUM
PPBG	PROPIONIBACTERIUM GRANULOSUM	Contaminant	OTHER CONTAMINANT	1	PROPIONIBACTERIUM
PRAV	PROPIONIBACTERIUM AVIDUM	Contaminant	OTHER CONTAMINANT	1	PROPIONIBACTERIUM
CECE	CELLULOSIMICROBIUM CELLULANS	Contaminant	OTHER CONTAMINANT	1	CELLULOSIMICROBIUM
SSIN	STREPTOCOCCUS SINENSIS	Contaminant	VIRIDANS AND OTHER STREPS	1	STREPTOCOCCUS
STPE	STAPHYLOCOCCUS PETTENKOFERI	Contaminant	CoNS (CONTAMINANT)	1	STAPHYLOCOCCUS
BAHO	BACILLUS HORNECKIAE	Contaminant	OTHER CONTAMINANT	1	BACILLUS
COST	CORYNEBACTERIUM STATIONIS	Contaminant	OTHER CONTAMINANT	1	CORYNEBACTERIUM
MIAU	MICROBACTERIUM AURUM	Contaminant	OTHER CONTAMINANT	1	MICROBACTERIUM
MILY	MICROCOCCUS LYLAE	Contaminant	OTHER CONTAMINANT	1	MICROCOCCUS
STSP	STAPHYLOCOCUS SPECIES	Contaminant	CoNS (CONTAMINANT)	1	STAPHYLOCOCUS
BACM	BACILLUS MEGATERIUM	Contaminant	OTHER CONTAMINANT	1	BACILLUS
CNS4	COAGULASE NEGATIVE STAPHYLOCOCCUS 4	Contaminant	CoNS (CONTAMINANT)	1	COAGULASE
DEVA	DERMABACTER VAGINALIS	Contaminant	OTHER CONTAMINANT	1	DERMABACTER
DENI	DERMACOCCUS NISHINOMIYAENSIS	Contaminant	OTHER CONTAMINANT	1	DERMACOCCUS
BTHU	BACILLUS THURINGIENISS	Contaminant	OTHER CONTAMINANT	1	BACILLUS
SEPI1	STAPHYLOCOCCUS EPIDERMIDIS(CoNS) (1)	Contaminant	CoNS (CONTAMINANT)	1	STAPHYLOCOCCUS
STAP	STAPHYLOCOCCUS PSEUDINTERMEDIUS	Contaminant	CoNS (CONTAMINANT)	1	STAPHYLOCOCCUS
NEST	NESTERENKONIA LACUSEKHOENSIS	Contaminant	OTHER CONTAMINANT	1	NESTERENKONIA
SVIR	STREPTOCOCCUS VIRIDANS	Contaminant	VIRIDANS AND OTHER STREPS	1	STREPTOCOCCUS
STAU	STAPHYLOCOCCUS AURICULARIS	Contaminant	CoNS (CONTAMINANT)	1	STAPHYLOCOCCUS
CYFR	CORYNEBACTERIUM FRENEYI	Contaminant	OTHER CONTAMINANT	1	CORYNEBACTERIUM
STA	STREPTOCOCCUS ACIDOMINIMUS	Contaminant	VIRIDANS AND OTHER STREPS	1	STREPTOCOCCUS
SPAR	STREPTOCOCCUS PARASANGUIS	Contaminant	VIRIDANS AND OTHER STREPS	1	STREPTOCOCCUS
CYX	CORYNEBACTERIUM XEROSIS	Contaminant	OTHER CONTAMINANT	1	CORYNEBACTERIUM
SFLX	SHIGELLA FLEXNERI	Gram-negative	OTHER ENTEROBACTERALES		SHIGELLA
SF2B	SHIGELLA FLEXNERI 2B	Gram-negative	OTHER ENTEROBACTERALES		SHIGELLA
ENCC	ENTEROBACTER CLOACAE COMPLEX	Gram-negative	ENTEROBACTER		ENTEROBACTER
PASE	PANTOEA SEPTICA	Gram-negative	OTHER ENTEROBACTERALES		PANTOEA
E157	E. COLI serotype O157	Gram-negative	E COLI		E.
SATM	SALMONELLA TYPHIMURIUM	Gram-negative	OTHER ENTEROBACTERALES		SALMONELLA
PRPE	PROTEUS PENNERI	Gram-negative	OTHER ENTEROBACTERALES		PROTEUS
SHSO	SHIGELLA SONNEI	Gram-negative	OTHER ENTEROBACTERALES		SHIGELLA
PADI	PANTOEA DISPERSA	Gram-negative	OTHER ENTEROBACTERALES		PANTOEA
LADE	LECLERCIA ADECARBOXYLATA	Gram-negative	OTHER ENTEROBACTERALES		LECLERCIA
SAEN	SALMONELLA ENTERITIDIS	Gram-negative	OTHER ENTEROBACTERALES		SALMONELLA
KLAS	KLEBSIELLA AEROGENES(ESBL)	Gram-negative	KLEBSIELLA		KLEBSIELLA
SBM	SALMONELLA BOVIS-MORBIFICANS	Gram-negative	OTHER ENTEROBACTERALES		SALMONELLA
PROV	PROVIDENCIA SPECIES	Gram-negative	OTHER ENTEROBACTERALES		PROVIDENCIA
ENRO	ENTEROBACTER ROGGENKAMPII	Gram-negative	ENTEROBACTER		ENTEROBACTER
PRHA	PROTEUS HAUSERI	Gram-negative	OTHER ENTEROBACTERALES		PROTEUS
KLEE	KLEBSIELLA SPECIES(ESBL)	Gram-negative	KLEBSIELLA		KLEBSIELLA
ENXI	ENTEROBACTER XIANGFANGENSIS	Gram-negative	ENTEROBACTER		ENTEROBACTER
SAMB	SALMONELLA MBANDAKA	Gram-negative	OTHER ENTEROBACTERALES		SALMONELLA
SADE	SALMONELLA DERBY	Gram-negative	OTHER ENTEROBACTERALES		SALMONELLA
ENHO	ENTEROBACTER HORMAECHEI	Gram-negative	ENTEROBACTER		ENTEROBACTER
ENAS	ENTEROBACTER ASBURIAE	Gram-negative	ENTEROBACTER		ENTEROBACTER
SACH	SALMONELLA CHESTER	Gram-negative	OTHER ENTEROBACTERALES		SALMONELLA
SENE	SERRATIA NEMATODIPHILA	Gram-negative	OTHER ENTEROBACTERALES		SERRATIA
SBRN	SALMONELLA BRANCASTER	Gram-negative	OTHER ENTEROBACTERALES		SALMONELLA
EV	ESCHERICHIA VULNERIS	Gram-negative	E COLI		ESCHERICHIA
EHER	ESCHERICHIA HERMANII	Gram-negative	E COLI		ESCHERICHIA
SAKE	SALMONELLA KENTUCKY	Gram-negative	OTHER ENTEROBACTERALES		SALMONELLA
PLSH	PLESIOMONAS SHIGELLOIDES	Gram-negative	OTHER ENTEROBACTERALES		PLESIOMONAS
CRONO	CRONOBACTER SPP	Gram-negative	OTHER ENTEROBACTERALES		CRONOBACTER
PAAN	PANTOEA ANTHOPHILA	Gram-negative	OTHER ENTEROBACTERALES		PANTOEA
CDAV	CEDACEA DAVISAE	Gram-negative	OTHER ENTEROBACTERALES		CEDACEA
SHSP	SHIGELLA SPECIES	Gram-negative	OTHER ENTEROBACTERALES		SHIGELLA
KLUY	KLUYVERA SPECIES	Gram-negative	OTHER ENTEROBACTERALES		KLUYVERA
SAWE	SALMONELLA WELTEVREDEN	Gram-negative	OTHER ENTEROBACTERALES		SALMONELLA
RAOU	RAOULTELLA SPECIES	Gram-negative	OTHER ENTEROBACTERALES		RAOULTELLA
SPTC	SALMONELLA PARATYPHI C	Gram-negative	OTHER ENTEROBACTERALES		SALMONELLA
PLGE	PLURALIBACTER GERGOVIAE	Gram-negative	OTHER ENTEROBACTERALES		PLURALIBACTER
CITA	CITROBACTER AMALONATICUS	Gram-negative	OTHER ENTEROBACTERALES		CITROBACTER
YERE	YERSINIA ENTEROCOLITICA	Gram-negative	OTHER ENTEROBACTERALES		YERSINIA
SABP	SALMONELLA BRAENDERUP	Gram-negative	OTHER ENTEROBACTERALES		SALMONELLA
SSCH	SALMONELLA SCHWARZENGRUND	Gram-negative	OTHER ENTEROBACTERALES		SALMONELLA
SAHE	SALMONELLA HEIDELBERG	Gram-negative	OTHER ENTEROBACTERALES		SALMONELLA
SANE	SALMONELLA NEWPORT	Gram-negative	OTHER ENTEROBACTERALES		SALMONELLA
SAIN	SALMONELLA INFANTIS	Gram-negative	OTHER ENTEROBACTERALES		SALMONELLA
ENAG	ENTEROBACTER AMNIGENUS	Gram-negative	ENTEROBACTER		ENTEROBACTER
SEOD	SERRATIA ODERIFERA	Gram-negative	OTHER ENTEROBACTERALES		SERRATIA
SAHA	SALMONELLA HAVANA	Gram-negative	OTHER ENTEROBACTERALES		SALMONELLA
ENTG	ENTEROBACTER GERGOVIAE	Gram-negative	ENTEROBACTER		ENTEROBACTER
EFER	ESCHERICHIA FERGUSONII	Gram-negative	E COLI		ESCHERICHIA
SAAD	SALMONELLA ADJAME	Gram-negative	OTHER ENTEROBACTERALES		SALMONELLA
ESMA	ESCHERICHIA MARMOTAE	Gram-negative	E COLI		ESCHERICHIA
SBAR	SALMONELLA BAREILLY	Gram-negative	OTHER ENTEROBACTERALES		SALMONELLA
BUIZ	BUTTIAUXELLA IZARDII	Gram-negative	OTHER ENTEROBACTERALES		BUTTIAUXELLA
SAUN	SALMONELLA UNNAMED	Gram-negative	OTHER ENTEROBACTERALES		SALMONELLA
SASN	SALMONELLA STANLEY	Gram-negative	OTHER ENTEROBACTERALES		SALMONELLA
SERB	SERRATIA RUBIDAEA	Gram-negative	OTHER ENTEROBACTERALES		SERRATIA
CIFR	CITROBACTER FARMERI	Gram-negative	OTHER ENTEROBACTERALES		CITROBACTER
KOCO	KOSAKONIA COWANII	Gram-negative	OTHER ENTEROBACTERALES		KOSAKONIA
SAMI	SALMONELLA MISSISSIPPI	Gram-negative	OTHER ENTEROBACTERALES		SALMONELLA
SAVI	SALMONELLA VIRCHOW	Gram-negative	OTHER ENTEROBACTERALES		SALMONELLA
KLUC	KLUYVERA CRYOCRESCENS	Gram-negative	OTHER ENTEROBACTERALES		KLUYVERA
LEAM	LELLIOTTIA AMNIGENA	Gram-negative	OTHER ENTEROBACTERALES		LELLIOTTIA
SBLO	SALMONELLA BLOCKLEY	Gram-negative	OTHER ENTEROBACTERALES		SALMONELLA
SBRA	SALMONELLA BRANDENBURG	Gram-negative	OTHER ENTEROBACTERALES		SALMONELLA
SHAD	SALMONELLA HADAR	Gram-negative	OTHER ENTEROBACTERALES		SALMONELLA
SAKO	SALMONELLA KOTTBUS	Gram-negative	OTHER ENTEROBACTERALES		SALMONELLA
SEPL	SERRATIA PLYMUTHICA	Gram-negative	OTHER ENTEROBACTERALES		SERRATIA
SACO	SALMONELLA CORVALLIS	Gram-negative	OTHER ENTEROBACTERALES		SALMONELLA
SADEL	SALMONELLA ADELAIDE	Gram-negative	OTHER ENTEROBACTERALES		SALMONELLA
SAOR	SALMONELLA ORANIENBURG	Gram-negative	OTHER ENTEROBACTERALES		SALMONELLA
SAJA	SALMONELLA JAVA	Gram-negative	OTHER ENTEROBACTERALES		SALMONELLA
SASI	SALMONELLA SAINT-PAUL	Gram-negative	OTHER ENTEROBACTERALES		SALMONELLA
SAMO	SALMONELLA MONTEVIDEO	Gram-negative	OTHER ENTEROBACTERALES		SALMONELLA
ENCN	ENTEROBACTER CANCEROGENUS	Gram-negative	ENTEROBACTER		ENTEROBACTER
ERWN	ERWINIA SPECIES	Gram-negative	OTHER ENTEROBACTERALES		ERWINIA
SAPO	SALMONELLA POONA	Gram-negative	OTHER ENTEROBACTERALES		SALMONELLA
SATL	SALMONELLA TELELKEBIR	Gram-negative	OTHER ENTEROBACTERALES		SALMONELLA
SAENA	SALMONELLA ENTERICA	Gram-negative	OTHER ENTEROBACTERALES		SALMONELLA
SHDY	SHIGELLA DYSENTERIAE	Gram-negative	OTHER ENTEROBACTERALES		SHIGELLA
SLIV	SALMONELLA LIVINGSTONE	Gram-negative	OTHER ENTEROBACTERALES		SALMONELLA
SALO	SALMONELLA	Gram-negative	OTHER ENTEROBACTERALES		SALMONELLA
PRAL	PROVIDENCIA ALCALIFACIENS	Gram-negative	OTHER ENTEROBACTERALES		PROVIDENCIA
SADB	SALMONELLA DUBLIN	Gram-negative	OTHER ENTEROBACTERALES		SALMONELLA
PRMO	MORGANELLA (PROTEUS) MORGANII	Gram-negative	OTHER ENTEROBACTERALES		MORGANELLA
SMIK	SALMONELLA MIKAWASIMA	Gram-negative	OTHER ENTEROBACTERALES		SALMONELLA
SAAG	SALMONELLA AGONA	Gram-negative	OTHER ENTEROBACTERALES		SALMONELLA
AHIN	SALMONELLA ARIZONAE	Gram-negative	OTHER ENTEROBACTERALES		SALMONELLA
SHBO	SHIGELLA BOYDII	Gram-negative	OTHER ENTEROBACTERALES		SHIGELLA
SAST	SALMONELLA STANLEYVILLE	Gram-negative	OTHER ENTEROBACTERALES		SALMONELLA
SAHO	SALMONELLA HOUTENAE	Gram-negative	OTHER ENTEROBACTERALES		SALMONELLA
SEFI	SERRATIA FICARIA	Gram-negative	OTHER ENTEROBACTERALES		SERRATIA
EINT	ENTEROBACTER INTERMEDIUS	Gram-negative	ENTEROBACTER		ENTEROBACTER
SF2A	SHIGELLA FLEXNERI 2A	Gram-negative	OTHER ENTEROBACTERALES		SHIGELLA
COLI	COLIFORMS	Gram-negative	OTHER ENTEROBACTERALES		COLIFORMS
ECOL	ESCHERICHIA COLI	Gram-negative	E COLI	2902	ESCHERICHIA
KLPN	KLEBSIELLA PNEUMONIAE	Gram-negative	KLEBSIELLA	590	KLEBSIELLA
PSAR	PSEUDOMONAS AERUGINOSA	Gram-negative	P AERUGINOSA	580	PSEUDOMONAS
ECOE	ESCHERICHIA COLI(ESBL)	Gram-negative	E COLI	396	ESCHERICHIA
ENTC	ENTEROBACTER CLOACAE	Gram-negative	ENTEROBACTER	241	ENTEROBACTER
PRMI	PROTEUS MIRABILIS	Gram-negative	OTHER ENTEROBACTERALES	205	PROTEUS
KLOX	KLEBSIELLA OXYTOCA	Gram-negative	KLEBSIELLA	199	KLEBSIELLA
SERM	SERRATIA MARCESCENS	Gram-negative	OTHER ENTEROBACTERALES	137	SERRATIA
CITR	CITROBACTER SPECIES	Gram-negative	OTHER ENTEROBACTERALES	105	CITROBACTER
KLPO	KLEBSIELLA PNEUMONIAE(ESBL)	Gram-negative	KLEBSIELLA	98	KLEBSIELLA
KLVA	KLEBSIELLA VARIICOLA	Gram-negative	KLEBSIELLA	88	KLEBSIELLA
KLAE	KLEBSIELLA AEROGENES	Gram-negative	KLEBSIELLA	47	KLEBSIELLA
MGMG	MORGANELLA MORGANII	Gram-negative	OTHER ENTEROBACTERALES	41	MORGANELLA
ENTA	ENTEROBACTER AEROGENES	Gram-negative	ENTEROBACTER	38	ENTEROBACTER
CITK	CITROBACTER KOSERI	Gram-negative	OTHER ENTEROBACTERALES	25	CITROBACTER
SALM	SALMONELLA SPECIES	Gram-negative	OTHER ENTEROBACTERALES	20	SALMONELLA
SALT	SALMONELLA TYPHI	Gram-negative	OTHER ENTEROBACTERALES	19	SALMONELLA
PAAG	PANTOEA AGGLOMERANS	Gram-negative	OTHER ENTEROBACTERALES	14	PANTOEA
CITF	CITROBACTER FREUNDII	Gram-negative	OTHER ENTEROBACTERALES	10	CITROBACTER
ENTB	ENTEROBACTER SPECIES	Gram-negative	ENTEROBACTER	9	ENTEROBACTER
SALP	SALMONELLA PARATYPHI A	Gram-negative	OTHER ENTEROBACTERALES	8	SALMONELLA
PRRE	PROVIDENCIA RETTGERI	Gram-negative	OTHER ENTEROBACTERALES	7	PROVIDENCIA
PRVU	PROTEUS VULGARIS	Gram-negative	OTHER ENTEROBACTERALES	6	PROTEUS
HALV	HAFNIA ALVEI	Gram-negative	OTHER ENTEROBACTERALES	6	HAFNIA
PRSP	PROTEUS SPECIES	Gram-negative	OTHER ENTEROBACTERALES	4	PROTEUS
KLEB	KLEBSIELLA SPECIES	Gram-negative	KLEBSIELLA	4	KLEBSIELLA
PSTU	PROVIDENCIA STUARTII	Gram-negative	OTHER ENTEROBACTERALES	4	PROVIDENCIA
ENLU	ENTEROBACTER LUDWIGII	Gram-negative	ENTEROBACTER	4	ENTEROBACTER
ENKO	ENTEROBACTER KOBEI	Gram-negative	ENTEROBACTER	4	ENTEROBACTER
PAEU	PANTOEA EUCRINA	Gram-negative	OTHER ENTEROBACTERALES	4	PANTOEA
ENBU	ENTEROBACTER BUGANDENSIS	Gram-negative	ENTEROBACTER	3	ENTEROBACTER
MCAL	MIXTA CALIDA	Gram-negative	OTHER ENTEROBACTERALES	2	MIXTA
RAPL	RAOULTELLA PLANTICOLA	Gram-negative	OTHER ENTEROBACTERALES	2	RAOULTELLA
RAOR	RAOULTELLA ORNITHINOLYTICA	Gram-negative	OTHER ENTEROBACTERALES	2	RAOULTELLA
YERP	YERSINIA PSEUDOTUBERCULOSIS	Gram-negative	OTHER ENTEROBACTERALES	1	YERSINIA
SERP	SERRATIA SPECIES	Gram-negative	OTHER ENTEROBACTERALES	1	SERRATIA
RATE	RAOULTELLA TERRIGENA	Gram-negative	OTHER ENTEROBACTERALES	1	RAOULTELLA
SAPB	SALMONELLA PARATYPHI B	Gram-negative	OTHER ENTEROBACTERALES	1	SALMONELLA
RAH	RAHNELLA AQUATILIS	Gram-negative	OTHER ENTEROBACTERALES	1	RAHNELLA
CITB	CITROBACTER BRAAKII	Gram-negative	OTHER ENTEROBACTERALES	1	CITROBACTER
PANT	PANTOEA SPECIES	Gram-negative	OTHER ENTEROBACTERALES	1	PANTOEA
KLUA	KLUYVERA ASCORBATA	Gram-negative	OTHER ENTEROBACTERALES	1	KLUYVERA
SEUR	SERRATIA UREILYTICA	Gram-negative	OTHER ENTEROBACTERALES	1	SERRATIA
SERL	SERRATIA LIQUIFACIENS	Gram-negative	OTHER ENTEROBACTERALES	1	SERRATIA
FS	ENTEROCOCCI	Gram-positive	ENTEROCOCCUS		ENTEROCOCCI
STAR	STAPHYLOCOCCUS ARGENTEUS (STAPHYLCOCCUS AUREUS COMPLEX)	Gram-positive	S AUREUS		STAPHYLOCOCCUS
STML	STREPTOCOCCUS MILLERI	Gram-positive	OTHER PATHOGENIC STREPS		STREPTOCOCCUS
ENTE	ENTEROCOCCI	Gram-positive	ENTEROCOCCUS		ENTEROCOCCI
ECAN	ENTEROCOCCUS CANINTESINI	Gram-positive	ENTEROCOCCUS		ENTEROCOCCUS
ENMU	ENTEROCOCCUS MUNDTII	Gram-positive	ENTEROCOCCUS		ENTEROCOCCUS
ENGI	ENTEROCOCCUS GILVUS	Gram-positive	ENTEROCOCCUS		ENTEROCOCCUS
ENCE	ENTEROCOCCUS CECORUM	Gram-positive	ENTEROCOCCUS		ENTEROCOCCUS
ECN	ENTEROCOCCUS CANIST	Gram-positive	ENTEROCOCCUS		ENTEROCOCCUS
SAUR	STAPHYLOCOCCUS AUREUS	Gram-positive	S AUREUS	1432	STAPHYLOCOCCUS
EFM	ENTEROCOCCUS FAECIUM GROUP D	Gram-positive	ENTEROCOCCUS	473	ENTEROCOCCUS
EF	ENTEROCOCCUS FAECALIS GROUP D	Gram-positive	ENTEROCOCCUS	433	ENTEROCOCCUS
STP	STREPTOCOCCUS PNEUMONIAE	Gram-positive	S PNEUMONIAE	380	STREPTOCOCCUS
STDY	STREPTOCOCCUS DYSGALACTIAE (SEROGROUP C/G)	Gram-positive	BETA HAEMOLYTIC STREP	214	STREPTOCOCCUS
BSB	STREPTOCOCCUS AGALACTIAE SERO GROUP B	Gram-positive	BETA HAEMOLYTIC STREP	206	STREPTOCOCCUS
EFMV	ENTEROCOCCUS FAECIUM (VRE)	Gram-positive	ENTEROCOCCUS	157	ENTEROCOCCUS
BSA	STREPTOCOCCUS PYOGENES SERO GROUP A	Gram-positive	BETA HAEMOLYTIC STREP	140	STREPTOCOCCUS
MRSA	METHICILLIN RESISTANT STAPHYLOCOCCUS AUREUS (MRSA) ISOLATED	Gram-positive	S AUREUS	85	METHICILLIN
STAN	STREPTOCOCCUS ANGINOSUS (MILLERI GROUP)	Gram-positive	OTHER PATHOGENIC STREPS	75	STREPTOCOCCUS
SGAL	STREPTOCOCCUS GALLOLYTICUS (Strep.bovis biotype I)	Gram-positive	OTHER PATHOGENIC STREPS	66	STREPTOCOCCUS
SRCO	STREPTOCOCCUS CONSTELLATUS (MILLERI GROUP)	Gram-positive	OTHER PATHOGENIC STREPS	36	STREPTOCOCCUS
SRIN	STREPTOCOCCUS INTERMEDIUS (MILLERI GROUP)	Gram-positive	OTHER PATHOGENIC STREPS	21	STREPTOCOCCUS
STLU	STREPTOCOCCUS LUTETIENSIS (Strep.bovis non biotype I)	Gram-positive	OTHER PATHOGENIC STREPS	12	STREPTOCOCCUS
ECSV	ENTEROCOCCUS CASSELIFLAVUS (VRE)	Gram-positive	ENTEROCOCCUS	10	ENTEROCOCCUS
EFV	ENTEROCOCCUS FAECALIS (VRE)	Gram-positive	ENTEROCOCCUS	9	ENTEROCOCCUS
EGV	ENTEROCOCCUS GALLINARUM (VRE)	Gram-positive	ENTEROCOCCUS	8	ENTEROCOCCUS
EA	ENTEROCOCCUS AVIUM GROUP D	Gram-positive	ENTEROCOCCUS	6	ENTEROCOCCUS
ENRA	ENTEROCOCCUS RAFFINOSUS	Gram-positive	ENTEROCOCCUS	4	ENTEROCOCCUS
ENC	ENTEROCOCCUS SPECIES	Gram-positive	ENTEROCOCCUS	4	ENTEROCOCCUS
SBOV	STREPTOCOCCUS BOVIS	Gram-positive	OTHER PATHOGENIC STREPS	2	STREPTOCOCCUS
BSG	STREPTOCOCCUS SERO GROUP G	Gram-positive	BETA HAEMOLYTIC STREP	2	STREPTOCOCCUS
ED	ENTEROCOCCUS DURANS GROUP D	Gram-positive	ENTEROCOCCUS	2	ENTEROCOCCUS
VRE	VANCOMYCIN RESISTANT ENTEROCOCCUS	Gram-positive	ENTEROCOCCUS	2	VANCOMYCIN
EM	ENTEROCOCCUS MALODORATUS GROUP D	Gram-positive	ENTEROCOCCUS	1	ENTEROCOCCUS
STGA	STREPTOCOCCUS GALLOLYTICUS	Gram-positive	OTHER PATHOGENIC STREPS	1	STREPTOCOCCUS
EH	ENTEROCOCCUS HIRAE	Gram-positive	ENTEROCOCCUS	1	ENTEROCOCCUS
BSEI	STREPTOCOCCUS EQUI	Gram-positive	BETA HAEMOLYTIC STREP	1	STREPTOCOCCUS
HAEM	HAEMOPHILUS SPECIES	Other	OTHER		HAEMOPHILUS
ARCH	ARCANOBACTERIUM HAEMOLYTICUM	Other	OTHER		ARCANOBACTERIUM
BMU	BURKHOLDERIA MULTIVORANS	Other	OTHER		BURKHOLDERIA
CAMP	CAMPYLOBACTER SPECIES	Other	OTHER		CAMPYLOBACTER
PLEN	PAENIBACILLUS LENTUS	Other	OTHER		PAENIBACILLUS
HELI	HELICOBACTER PYLORI	Other	OTHER		HELICOBACTER
AERM	AEROMONAS HYDROPHILA	Other	OTHER		AEROMONAS
PADA	PASTEURELLA DAGMATIS	Other	OTHER		PASTEURELLA
AISR	ACTINOMYCES ISRAELII	Other	OTHER		ACTINOMYCES
BPAR	BORDETELLA PARAPERTUSSIS	Other	OTHER		BORDETELLA
ACAL	ACINETOBACTER CALCOACETICUS	Other	OTHER		ACINETOBACTER
NMUC	NEISSERIA MUCOSA	Other	OTHER		NEISSERIA
WINE	WINKIA NEUII	Other	OTHER		WINKIA
HAEP	HAEMOPHILUS PARAHAEMOLYTICUS	Other	OTHER		HAEMOPHILUS
CEFU	CELLULOSIMICROBIUM FUNKEI	Other	OTHER		CELLULOSIMICROBIUM
ACLA	ACINETOBACTER LACTUCAE	Other	OTHER		ACINETOBACTER
ACPI	ACINETOBACTER PITTII	Other	OTHER		ACINETOBACTER
DETS	DELFTIA TSURUHATENSIS	Other	OTHER		DELFTIA
PCAN	PASTEURELLA CANIS	Other	OTHER		PASTEURELLA
BGL	BURKHOLDERIA GLADIOLI	Other	OTHER		BURKHOLDERIA
SITU	SICCIBACTER TURICENSIS	Other	OTHER		SICCIBACTER
ACTU	ACTINOMYCES UROGENITALIS	Other	OTHER		ACTINOMYCES
HAEH	HAEMOPHILUS HAEMOLYTICUS	Other	OTHER		HAEMOPHILUS
PSCI	PSEUDOMONAS CITRONELLOLIS	Other	OTHER		PSEUDOMONAS
NGON	NEISSERIA GONORRHOEAE	Other	OTHER		NEISSERIA
COKE	COMAMONAS KERSTERSII	Other	OTHER		COMAMONAS
ACTJ	ACINETOBACTER TJERNBERGIAE	Other	OTHER		ACINETOBACTER
ACABA	ACINETOBACTER CALCOACETICUS-BAUMANNII COMPLEX	Other	OTHER		ACINETOBACTER
PASS	PASTEURELLA STOMATIS	Other	OTHER		PASTEURELLA
FRCA	FREDERIKSENIA CANICOLA	Other	OTHER		FREDERIKSENIA
PSLN	PSEUDOMONAS LUNDENSIS	Other	OTHER		PSEUDOMONAS
PSPR	PSEUDOMONAS PROTEOLYTICA	Other	OTHER		PSEUDOMONAS
AGSE	AGGREGATIBACTER SEGNIS	Other	OTHER		AGGREGATIBACTER
BPER	BORDETELLA PERTUSSIS	Other	OTHER		BORDETELLA
MSIC	NEISSERIA SICCA	Other	OTHER		NEISSERIA
EIKC	EIKENELLA CORRODENS	Other	OTHER		EIKENELLA
PSRH	PSEUDOMONAS RHODESIAE	Other	OTHER		PSEUDOMONAS
HHAE	HAEMOPHILUS HAEMOLYTICUS	Other	OTHER		HAEMOPHILUS
PSAL	PSEUDOMONAS ALCALIGENES	Other	OTHER		PSEUDOMONAS
PSFU	PSEUDOMONAS FULVA	Other	OTHER		PSEUDOMONAS
ACBE	ACINETOBACTER BEREZINIAE	Other	OTHER		ACINETOBACTER
NZOO	NEISSERIA ZOODEGMATIS	Other	OTHER		NEISSERIA
CSPP	CHRYSEOBACTERIUM SPECIES	Other	OTHER		CHRYSEOBACTERIUM
ACTI	ACTINOBACILLUS ACTINOMYCETEMCOMITANS	Other	OTHER		ACTINOBACILLUS
ADIS	ACINETOBACTER DISPERSUS	Other	OTHER		ACINETOBACTER
ACFU	ACTINOMYCES FUNKEI	Other	OTHER		ACTINOMYCES
ACGU	ACINETOBACTER GUILLOUIAE	Other	OTHER		ACINETOBACTER
ASUS	ACTINOBACILLUS SUIS	Other	OTHER		ACTINOBACILLUS
PSEO	PSEUDOMONAS EXTREMEORIENTALIS	Other	OTHER		PSEUDOMONAS
TRBR	TRUEPERELLA BERNARDIAE	Other	OTHER		TRUEPERELLA
PYOC	PSEUDOMONAS SPECIES; probably represents colonisation only	Other	OTHER		PSEUDOMONAS
PAPH	PAENIBACILLUS PHOENICIS	Other	OTHER		PAENIBACILLUS
PALU	PAENIBACILLUS LAUTUS	Other	OTHER		PAENIBACILLUS
PSFE	PSEUDOMONAS FREDERIKSBERGENSIS	Other	OTHER		PSEUDOMONAS
PSLI	PSEUDOMONAS LIBANENSIS	Other	OTHER		PSEUDOMONAS
ACHX	ACHROMOBACTER XYLOSOXIDANS	Other	OTHER		ACHROMOBACTER
PSEC	PSEUDOMONAS CICHORII	Other	OTHER		PSEUDOMONAS
AMEY	ACTINOMYCES MEYERI	Other	OTHER		ACTINOMYCES
PSSY	PSEUDOMONAS SYNXANTHA	Other	OTHER		PSEUDOMONAS
PSFP	PSEUDOMONAS FLUORESCENS PUTIDA GROUP	Other	OTHER		PSEUDOMONAS
NEAN	NEISSERIA ANIMALORIS	Other	OTHER		NEISSERIA
PSLU	PSEUDOMONAS LUTEOLA	Other	OTHER		PSEUDOMONAS
PAST	PASTEURELLA SPECIES	Other	OTHER		PASTEURELLA
NEWE	NEISSERIA WEAVERI	Other	OTHER		NEISSERIA
ING	INQUILINUS LIMOSUS	Other	OTHER		INQUILINUS
ABEI	ACINETOBACTER BEIJERINCKII	Other	OTHER		ACINETOBACTER
CARD	CARDIOBACTERIUM SPECIES	Other	OTHER		CARDIOBACTERIUM
BSP	BURKHOLDERIA SP	Other	OTHER		BURKHOLDERIA
PSPS	PSEUDOMONAS PSEUDOALCALIGENES	Other	OTHER		PSEUDOMONAS
NECA	NEISSERIA CANIS	Other	OTHER		NEISSERIA
PMAN	PSEUDOMONAS MANDELII	Other	OTHER		PSEUDOMONAS
STENO	STENOTROPHOMONAS SPECIES	Other	OTHER		STENOTROPHOMONAS
PALA	PAENIBACILLUS LACTUS	Other	OTHER		PAENIBACILLUS
PASP	PASTEURELLA PNEUMOTROPICA	Other	OTHER		PASTEURELLA
PATY	PAENIBACILLUS TYLOPILI	Other	OTHER		PAENIBACILLUS
PSBR	PSEUDOMONAS BRENNERI	Other	OTHER		PSEUDOMONAS
BUPS	BURKHOLDERIA PSEUDOMALLEI	Other	OTHER		BURKHOLDERIA
ARCAN	ARCANOBACTERIUM CANIS	Other	OTHER		ARCANOBACTERIUM
PAUR	PAENIBACILLUS URINALIS	Other	OTHER		PAENIBACILLUS
PSPO	PSEUDOMONAS PROTEGENS	Other	OTHER		PSEUDOMONAS
PYMA	PSEUDOMONAS MARGINALIS	Other	OTHER		PSEUDOMONAS
ACRU	ACHROMOBACTER RUHLANDII	Other	OTHER		ACHROMOBACTER
SHPU	SHEWANELLA PUTREFACIENS	Other	OTHER		SHEWANELLA
ACVA	ACINETOBACTER VARIABILIS	Other	OTHER		ACINETOBACTER
PMAS	PSEUDOMONAS MASSILIENSIS	Other	OTHER		PSEUDOMONAS
PSTA	PSEUDOMONAS TAETROLENS	Other	OTHER		PSEUDOMONAS
ACIS	ACINETOBACTER SCHINDLERI	Other	OTHER		ACINETOBACTER
AGYL	ACINETOBACTER GYLLENBERGII	Other	OTHER		ACINETOBACTER
PYFR	PSEUDOMONAS FRAGI	Other	OTHER		PSEUDOMONAS
PSAN	PSEUDOMONAS ANTARTICA	Other	OTHER		PSEUDOMONAS
STEA	STENOTROPHOMONAS ACIDAMINIPHILA	Other	OTHER		STENOTROPHOMONAS
BBRO	BORDETELLA BRONCHISEPTICA	Other	OTHER		BORDETELLA
BUOR	BURKHOLDERIA ORBICOLA	Other	OTHER		BURKHOLDERIA
ACUR	ACTINOBACILLUS UREAE	Other	OTHER		ACTINOBACILLUS
PSGE	PSEUDOMONAS GESSARDII	Other	OTHER		PSEUDOMONAS
AGER	ACTINOMYCES GERENCSERIAE	Other	OTHER		ACTINOMYCES
ACHE	ACINETOBACTER HAEMOLYTICUS	Other	OTHER		ACINETOBACTER
NEBA	NEISSERIA BACILLIFORMIS	Other	OTHER		NEISSERIA
PABA	PAENIBACILLUS BARCINONENSIS	Other	OTHER		PAENIBACILLUS
ACVI	ACINETOBACTER VIVIANII	Other	OTHER		ACINETOBACTER
ACCO	ACINETOBACTER COURVALINII	Other	OTHER		ACINETOBACTER
PALC	PSEUDOMONAS ALCALIPHILA	Other	OTHER		PSEUDOMONAS
PSAZ	PSEUDOMONAS AZOTOFORMANS	Other	OTHER		PSEUDOMONAS
BST	BURKHOLDERIA STABILIS	Other	OTHER		BURKHOLDERIA
PSCH	PSEUDOMONAS CHLORORAPHIS	Other	OTHER		PSEUDOMONAS
EIK	EIKENELLA SPECIES	Other	OTHER		EIKENELLA
NLAC	NEISSERIA LACTAMICA	Other	OTHER		NEISSERIA
BAM	BURKHOLDERIA AMBIFARIA	Other	OTHER		BURKHOLDERIA
NEOR	NEISSERIA ORALIS	Other	OTHER		NEISSERIA
PSCP	BURKHOLDERIA CEPACIA	Other	OTHER		BURKHOLDERIA
ACCA	ACINETOBACTER ANITRATUS	Other	OTHER		ACINETOBACTER
HITB	HAEMOPHILUS INFLUENZAE TYPE B	Other	OTHER		HAEMOPHILUS
PSOT	PSEUDOMONAS OTITIDIS	Other	OTHER		PSEUDOMONAS
ELAN	ELIZABETHKINGIA ANOPHELIS	Other	OTHER		ELIZABETHKINGIA
CHHO	CHRYSEOBACTERIUM HOMINIS	Other	OTHER		CHRYSEOBACTERIUM
PSGR	PSEUDOMONAS GRAMINIS	Other	OTHER		PSEUDOMONAS
BVI	BURKHOLDERIA VIETNAMIENSIS	Other	OTHER		BURKHOLDERIA
PSMA	STENOTROPHOMONAS MALTOPHILIA	Other	OTHER	66	STENOTROPHOMONAS
ACCL	ACINETOBACTER LWOFFII	Other	OTHER	49	ACINETOBACTER
HFLU	HAEMOPHILUS INFLUENZAE	Other	OTHER	41	HAEMOPHILUS
MOSL	MORAXELLA OSLOENSIS	Other	OTHER	25	MORAXELLA
ACHR	ACHROMOBACTER SPECIES	Other	OTHER	20	ACHROMOBACTER
DELF	DELFTIA ACIDOVORANS	Other	OTHER	20	DELFTIA
LAPA	LACTOBACILLUS PARACASEI	Other	OTHER	19	LACTOBACILLUS
ACOR	ACTINOMYCES ORIS	Other	OTHER	19	ACTINOMYCES
NMEN	NEISSERIA MENINGITIDIS	Other	OTHER	19	NEISSERIA
AEUR	AEROCOCCUS URINAE	Other	OTHER	18	AEROCOCCUS
RHIO	RHIZOBIUM RADIOBACTER	Other	OTHER	18	RHIZOBIUM
PSOR	PSEUDOMONAS ORYZIHABITANS	Other	OTHER	17	PSEUDOMONAS
LMON	LISTERIA MONOCYTOGENES	Other	OTHER	17	LISTERIA
ACTO	ACTINOMYCES ODONTOLYTICUS	Other	OTHER	16	ACTINOMYCES
ACAA	ACINETOBACTER BAUMANNII	Other	OTHER	16	ACINETOBACTER
OCHA	OCHROBACTRUM ANTHROPI	Other	OTHER	16	OCHROBACTRUM
LARH	LACTOBACILLUS RHAMNOSUS	Other	OTHER	15	LACTOBACILLUS
ACUS	ACINETOBACTER URSINGII	Other	OTHER	15	ACINETOBACTER
AVIR	AEROCOCCUS VIRIDANS	Other	OTHER	14	AEROCOCCUS
MOCA	MORAXELLA CATARRHALIS	Other	OTHER	14	MORAXELLA
PAES	PAENIBACILLUS SPECIES	Other	OTHER	14	PAENIBACILLUS
SPHS	SPHINGOBACTERIUM SPIRITIVORUM	Other	OTHER	14	SPHINGOBACTERIUM
ACPA	ACINETOBACTER PARVUS	Other	OTHER	12	ACINETOBACTER
LACB	LACTOBACILLUS SPECIES	Other	OTHER	10	LACTOBACILLUS
PSMO	PSEUDOMONAS MONTEILII	Other	OTHER	10	PSEUDOMONAS
PMUL	PASTEURELLA MULTOCIDA	Other	OTHER	10	PASTEURELLA
PSST	PSEUDOMONAS STUTZERI	Other	OTHER	10	PSEUDOMONAS
BREV	BREVIBACTERIUM SPECIES	Other	OTHER	10	BREVIBACTERIUM
GMB	GEMELLA MORBILLORUM	Other	OTHER	9	GEMELLA
PAYE	PARACOCCUS YEEI	Other	OTHER	9	PARACOCCUS
ACSP	ACINETOBACTER SPECIES	Other	OTHER	9	ACINETOBACTER
PSEU	PSEUDOMONAS SPECIES	Other	OTHER	9	PSEUDOMONAS
ASCH	ACTINOTIGNUM SCHAALII	Other	OTHER	8	ACTINOTIGNUM
PUTD	PSEUDOMONAS PUTIDA	Other	OTHER	8	PSEUDOMONAS
LETR	LEPTOTRICHIA TREVISANII	Other	OTHER	8	LEPTOTRICHIA
AERO	AEROMONAS SPECIES	Other	OTHER	7	AEROMONAS
CAMJ	CAMPYLOBACTER JEJUNI	Other	OTHER	7	CAMPYLOBACTER
ACIN	ACINETOBACTER SPECIES	Other	OTHER	7	ACINETOBACTER
ROSM	ROSEOMONAS MUCOSA	Other	OTHER	7	ROSEOMONAS
ACRA	ACINETOBACTER RADIORESSISTENS	Other	OTHER	7	ACINETOBACTER
GORU	GORDONIA RUBRIPERTINCTA	Other	OTHER	7	GORDONIA
AGGA	AGGREGATIBACTER APHROPHILUS	Other	OTHER	7	AGGREGATIBACTER
LCCR	LACTOCOCCUS LACTIS	Other	OTHER	6	LACTOCOCCUS
CAPC	CAPNOCYTOPHAGA CANIMORSUS	Other	OTHER	6	CAPNOCYTOPHAGA
AER	AEROCOCCUS SPECIES	Other	OTHER	6	AEROCOCCUS
COLS	COLONIES	Other	OTHER	6	COLONIES
AEVE	AEROMONAS VERONII	Other	OTHER	6	AEROMONAS
HPAR	HAEMOPHILUS PARAINFLUENZAE	Other	OTHER	5	HAEMOPHILUS
ACJO	ACINETOBACTER JUNII	Other	OTHER	5	ACINETOBACTER
GMH	GEMELLA HAEMOLYSANS	Other	OTHER	5	GEMELLA
LAGA	LACTOBACILLUS GASSERI	Other	OTHER	5	LACTOBACILLUS
MORX	MORAXELLA SPECIES	Other	OTHER	5	MORAXELLA
ATUR	ACTINOMYCES TURICENSIS	Other	OTHER	5	ACTINOMYCES
ACJH	ACINETOBACTER JOHNSONII	Other	OTHER	5	ACINETOBACTER
ANAE	ACTINOMYCES NAESLUNDII	Other	OTHER	5	ACTINOMYCES
AGAC	AGGREGATIBACTER ACTINOMYCETEMCOMITANS	Other	OTHER	5	AGGREGATIBACTER
GOSP	GORDONIA SPUTI	Other	OTHER	5	GORDONIA
AFBA	ACID FAST BACILLI	Other	OTHER	4	ACID
RUGN	RUMINOCOCCUS GNAVUS	Other	OTHER	4	RUMINOCOCCUS
ABID	ABIOTROPHIA DEFECTIVA	Other	OTHER	4	ABIOTROPHIA
NSUB	NEISSERIA SUBFLAVA	Other	OTHER	4	NEISSERIA
ANAC	ANAEROCOCCUS SP	Other	OTHER	4	ANAEROCOCCUS
EGGL	EGGERTHELLA LENTA	Other	OTHER	4	EGGERTHELLA
CASP	CAPNOCYTOPHAGA SPUTIGENA	Other	OTHER	4	CAPNOCYTOPHAGA
NEMA	NEISSERIA MACACAE	Other	OTHER	4	NEISSERIA
SPHP	SPHINGOMONAS PAUCIMOBILIS	Other	OTHER	4	SPHINGOMONAS
AECA	AEROMONAS CAVIAE	Other	OTHER	4	AEROMONAS
AESA	AEROCOCCUS SANGUINICOLA	Other	OTHER	4	AEROCOCCUS
RAMA	RALSTONIA MANNITOLILYTICA	Other	OTHER	4	RALSTONIA
LGAR	LACTOCOCCUS GARVIEAE	Other	OTHER	4	LACTOCOCCUS
ATPA	ATOPOBIUM PARVULUM	Other	OTHER	3	ATOPOBIUM
BRDI	BREVUNDIMONAS DIMINUTA	Other	OTHER	3	BREVUNDIMONAS
AAFB	AN ACID ALCOHOL FAST BACILLUS HAS BEEN ISOLATED	Other	OTHER	3	AN
ROTH	ROTHIA AMARAE	Other	OTHER	3	ROTHIA
KOKI	KOCURIA KRISTINAE	Other	OTHER	3	KOCURIA
RAIN	RALSTONIA INSIDIOSA	Other	OTHER	3	RALSTONIA
LEUS	LEUCONOSTOC SPECIES	Other	OTHER	3	LEUCONOSTOC
CAPN	CAPNOCYTOPHAGA SPECIES	Other	OTHER	3	CAPNOCYTOPHAGA
ACNE	ACTINOMYCES NEUII	Other	OTHER	3	ACTINOMYCES
SOMO	SOLOBACTERIUM MOOREI	Other	OTHER	3	SOLOBACTERIUM
FUSS	FUSARIUM SOLANI	Other	OTHER	3	FUSARIUM
PMOS	PSEUDOMONAS MOSSELII	Other	OTHER	3	PSEUDOMONAS
NELA	NEISSERIA FLAVESCENS	Other	OTHER	3	NEISSERIA
GRAA	GRANULICATELLA ADIACENS	Other	OTHER	3	GRANULICATELLA
MNON	MORAXELLA NONLIQUEFACIENS	Other	OTHER	3	MORAXELLA
SPHI	SPHINGOMONAS SP	Other	OTHER	3	SPHINGOMONAS
LACF	LACTOBACILLUS FERMENTUM	Other	OTHER	3	LACTOBACILLUS
FALA	FACKLAMIA LANGUIDA	Other	OTHER	3	FACKLAMIA
ACSA	ACTINOTIGNUM SANGUINIS	Other	OTHER	3	ACTINOTIGNUM
PSOL	PSEUDOMONAS OLEOVORANS	Other	OTHER	3	PSEUDOMONAS
HELC	HELCOCOCCUS KUNZII	Other	OTHER	3	HELCOCOCCUS
BCO	BURKHOLDERIA CEPACIA COMPLEX	Other	OTHER	3	BURKHOLDERIA
LASS	LACTOBACILLUS SALIVARIUS SS SALIVARIUS	Other	OTHER	2	LACTOBACILLUS
GASA	GEMELLA SANGUINIS	Other	OTHER	2	GEMELLA
PYKO	PSEUDOMONAS KOREENSIS	Other	OTHER	2	PSEUDOMONAS
LAPL	LACTOBACILLUS PLANTARUM	Other	OTHER	2	LACTOBACILLUS
PSKU	PSEUDOMONAS KUYKENDALLII	Other	OTHER	2	PSEUDOMONAS
PSFL	PSEUDOMONAS FLUORESCENS	Other	OTHER	2	PSEUDOMONAS
DELA	DELFTIA LACUSTRIS	Other	OTHER	2	DELFTIA
CHFO	CHRYSEOBACTERIUM FORMOSENSE	Other	OTHER	2	CHRYSEOBACTERIUM
FAHO	FACKLAMIA HOMINIS	Other	OTHER	2	FACKLAMIA
FLPL	FLAVONIFRACTOR PLAUTII	Other	OTHER	2	FLAVONIFRACTOR
CAMC	CAMPYLOBACTER COLI	Other	OTHER	2	CAMPYLOBACTER
LYSP	LYSINIBACILLUS SPECIES	Other	OTHER	2	LYSINIBACILLUS
ATRI	ATOPOBIUM RIMAE	Other	OTHER	2	ATOPOBIUM
CHRI	CHRYSEOBACTERIUM INDOLOGENES	Other	OTHER	2	CHRYSEOBACTERIUM
ATOV	ATOPOBIUM VAGINAE	Other	OTHER	2	ATOPOBIUM
ACSH	ACTINOBACULUM SCHAALII	Other	OTHER	2	ACTINOBACULUM
TIPR	TISSIERILLA PRAEACUTA	Other	OTHER	2	TISSIERILLA
WAFA	WAUTERSIELLA FALSENII	Other	OTHER	2	WAUTERSIELLA
OLUR	OLIGELLA URETHRALIS (MORAXELLA)	Other	OTHER	2	OLIGELLA
LYFU	LYSINIBACILLUS FUSIFORMIS	Other	OTHER	2	LYSINIBACILLUS
GVR	GRAM VARIABLE RODS	Other	OTHER	2	GRAM
ACPR	ACINETOBACTER PROTEOLYTICUS	Other	OTHER	2	ACINETOBACTER
MUCI	MUCOR CIRCINELLOIDES	Other	OTHER	2	MUCOR
GVAG	GARDNERELLA VAGINALIS	Other	OTHER	2	GARDNERELLA
PAAM	PAENIBACILLUS AMYLOLYTICUS	Other	OTHER	2	PAENIBACILLUS
MLAC	MORAXELLA LACUNATA	Other	OTHER	2	MORAXELLA
LELA	LEUCONOSTOC LACTIS	Other	OTHER	2	LEUCONOSTOC
ELIM	EUBACTERIUM LIMOSUM	Other	OTHER	2	EUBACTERIUM
BREU	BREVUNDIMONAS SP	Other	OTHER	2	BREVUNDIMONAS
ANOC	ANAEROCOCCUS OCTAVIUS	Other	OTHER	2	ANAEROCOCCUS
GMS	GEMELLA SPECIES	Other	OTHER	2	GEMELLA
PEAC	PEDIOCOCCUS ACIDILACTICI	Other	OTHER	2	PEDIOCOCCUS
AFEC	ALCALIGENES FAECALIS	Other	OTHER	2	ALCALIGENES
EXIG	EXIGUOBACTERIUM SP	Other	OTHER	2	EXIGUOBACTERIUM
CRYN	CRYPTOCOCCUS NEOFORMANS	Other	OTHER	2	CRYPTOCOCCUS
BREB	BREVIBACILLUS SPECIES	Other	OTHER	2	BREVIBACILLUS
SPHM	SPHINGOBACTERIUM MULTIVORUM	Other	OTHER	2	SPHINGOBACTERIUM
BORT	BORDETELLA SPECIES	Other	OTHER	2	BORDETELLA
LACC	LACTOBACILLUS CASEI	Other	OTHER	1	LACTOBACILLUS
ACTN	ACTINOMYCES SPECIES	Other	OTHER	1	ACTINOMYCES
GNCB	GRAM NEGATIVE COCCOBACILLI	Other	OTHER	1	GRAM
LEWA	LEPTOTRICHIA WADEI	Other	OTHER	1	LEPTOTRICHIA
MYSM	MYCOBACTERIUM SMEGMATIS	Other	OTHER	1	MYCOBACTERIUM
ANMU	ANAEROCOCCUS MURDOCHII	Other	OTHER	1	ANAEROCOCCUS
PEPE	PEDIOCOCCUS PENTOSACEUS	Other	OTHER	1	PEDIOCOCCUS
NEIS	NEISSERIA SPECIES	Other	OTHER	1	NEISSERIA
GOBR	GORDONIA BRONCHIALIS	Other	OTHER	1	GORDONIA
LAUM	LACHNOANAEROBACULUM UMEAENSE	Other	OTHER	1	LACHNOANAEROBACULUM
AECH	AEROCOCCUS CHRISTENSENII	Other	OTHER	1	AEROCOCCUS
NEPE	NEISSERIA PERFLAVA	Other	OTHER	1	NEISSERIA
STRH	STENOTROPHOMONAS RHIZOPHILA	Other	OTHER	1	STENOTROPHOMONAS
GREL	GRANULICATELLA ELEGANS	Other	OTHER	1	GRANULICATELLA
SPMU	SPHINGOBACTERIUM MIZUTAII	Other	OTHER	1	SPHINGOBACTERIUM
HESU	HELCOCOCCUS SUECIENSIS	Other	OTHER	1	HELCOCOCCUS
LEME	LEUCONOSTOC MESENTEROIDES	Other	OTHER	1	LEUCONOSTOC
ACHI	ACHROMOBACTER INSOLITUS	Other	OTHER	1	ACHROMOBACTER
CUFL	CURTOBACTERIUM FLACCUMFACIENS	Other	OTHER	1	CURTOBACTERIUM
POGI	PORPHYROMONAS GINGIVALIS (BACTEROIDES)	Other	OTHER	1	PORPHYROMONAS
AVTE	ACIDOVORAX TEMPERANS	Other	OTHER	1	ACIDOVORAX
ATSP	ARTHROBACTER SPECIES	Other	OTHER	1	ARTHROBACTER
BCE	BURKHOLDERIA CENOCEPACIA	Other	OTHER	1	BURKHOLDERIA
GLSA	GLOBICATELLA SANGUINIS	Other	OTHER	1	GLOBICATELLA
ACNS	ACINETOBACTER NOSOCOMIALIS	Other	OTHER	1	ACINETOBACTER
CUCO	CUPRIAVIDUS CAMPINENSIS	Other	OTHER	1	CUPRIAVIDUS
PARE	PAENIBACILLUS RESIDUI	Other	OTHER	1	PAENIBACILLUS
ELME	ELIZABETHKINGIA MENINGOSEPTICA	Other	OTHER	1	ELIZABETHKINGIA
TURO	TURICELLA OTITIDIS	Other	OTHER	1	TURICELLA
ANTET	ANAEROCOCCUS TETRADIUS	Other	OTHER	1	ANAEROCOCCUS
GOHK	GORDONIA HONGKONGENSIS	Other	OTHER	1	GORDONIA
RHMU	RHODOTORULA MUCILAGINOSA	Other	OTHER	1	RHODOTORULA
MMZS	MIXED METRONIDAZOLE SENSITIVE COLONIES	Other	OTHER	1	MIXED
BRPA	BREVIBACTERIUM PAUCIVORANS	Other	OTHER	1	BREVIBACTERIUM
CAUR	CAMPYLOBACTER UREOLYTICUS	Other	OTHER	1	CAMPYLOBACTER
HASE	HAEMOPHILUS SEGNIS	Other	OTHER	1	HAEMOPHILUS
ACTS	ACTINOBACULUM SCHAALII	Other	OTHER	1	ACTINOBACULUM
BRVU	BREVUNDIMONAS VESICULARIS	Other	OTHER	1	BREVUNDIMONAS
BILO	BIFIDOBACTERIUM LONGUM	Other	OTHER	1	BIFIDOBACTERIUM
PAEB	PAENIBACILLUS BARENGOLTZII	Other	OTHER	1	PAENIBACILLUS
PAGL	PAENIBACILLUS GLUCANOLYTICUS	Other	OTHER	1	PAENIBACILLUS
ARCU	ARTHROBACTER CUMMINSII	Other	OTHER	1	ARTHROBACTER
PSNA	PSEUDOMONAS,NOT P AERUGINOSA	Other	OTHER	1	PSEUDOMONAS,NOT
JAHO	JANIBACTER HOYLEI	Other	OTHER	1	JANIBACTER
HAES	HAEMATOBACTER SPECIES	Other	OTHER	1	HAEMATOBACTER
CHGL	CHRYSEOBACTERIUM GLEUM	Other	OTHER	1	CHRYSEOBACTERIUM
PMEN	PSEUDOMONAS MENDOCINA	Other	OTHER	1	PSEUDOMONAS
TRIN	TRICHOSPORON INKIN	Other	OTHER	1	TRICHOSPORON
PSKA	PSEUDOXANTHOMONAS KAOHSIUNGENSIS	Other	OTHER	1	PSEUDOXANTHOMONAS
HAPA	HAEMOPHILUS PARAPHROPHILUS	Other	OTHER	1	HAEMOPHILUS
FLHO	FACKLAMIA HOMINIS	Other	OTHER	1	FACKLAMIA
ELMI	ELIZABETHKINGIA MIRICOLA	Other	OTHER	1	ELIZABETHKINGIA
BCLI	BURKHOLDERIA CEPACIA like organism isolated.	Other	OTHER	1	BURKHOLDERIA
JAIN	JANIBACTER INDICUS	Other	OTHER	1	JANIBACTER
EUTE	EUBACTERIUM TENUE	Other	OTHER	1	EUBACTERIUM
NEIC	NEISSERIA CINEREA	Other	OTHER	1	NEISSERIA
PARP	PSEUDARTHROBACTER POLYCHROMOGENES	Other	OTHER	1	PSEUDARTHROBACTER
CAPO	CAPNOCYTOPHAGA OCHRACEA	Other	OTHER	1	CAPNOCYTOPHAGA
ALOM	ALLOSCARDOVIA OMNICOLENS	Other	OTHER	1	ALLOSCARDOVIA
SUWA	SUTTERELLA WADSWORTHENSIS	Other	OTHER	1	SUTTERELLA
KING	KINGELLA KINGAE	Other	OTHER	1	KINGELLA
BIBR	BIFIDOBACTERIUM BREVE	Other	OTHER	1	BIFIDOBACTERIUM
PBDI	PARABACTEROIDES DISTASONIS	Other	OTHER	1	PARABACTEROIDES
NLF	NON LACTOSE FERMENTING GRAM NEGATIVE RODS	Other	OTHER	1	NON
BIFD	BIFIDOBACTERIUM DENTIUM	Other	OTHER	1	BIFIDOBACTERIUM
ACTR	ACTINOMYCES RADINGAE	Other	OTHER	1	ACTINOMYCES
BIFI	BIFIDOBACTERIUM SPECIES	Other	OTHER	1	BIFIDOBACTERIUM
LIST	LISTERIA SPECIES	Other	OTHER	1	LISTERIA
NELO	NEISSERIA ELONGATA	Other	OTHER	1	NEISSERIA
PSCU	PSEUDOGLUTAMICIBACTER CUMMINSII	Other	OTHER	1	PSEUDOGLUTAMICIBACTER
DEGE	DEINOCOCCUS GEOTHERMALIS	Other	OTHER	1	DEINOCOCCUS
ARGA	ARTHROBACTER GANDAVENSIS	Other	OTHER	1	ARTHROBACTER
ACEU	ACTINOMYCES EUROPAEUS	Other	OTHER	1	ACTINOMYCES
BEZO	BERGEYELLA ZOOHELCUM	Other	OTHER	1	BERGEYELLA
