## Supplementary_Table_2_Variable_List for "Machine learning models to improve targeting of blood culture testing"

### Sheet: Supplementary_Table_2
Domain	Variable_Name	Description	In_Final_Model
Demographics	AgeAtCulture	Age at time of culture (years)	Yes
Demographics	Sex_num	Sex (0=female, 1=male)	Yes
Demographics	SOCIAL_Ethnicity	Ethnicity	No
Demographics	SOCIAL_IMDPercentile	Index of Multiple Deprivation percentile	No
Demographics	SOCIAL_IMDScore	Index of Multiple Deprivation score	No
Admission details	AdmissionType_num	Admission type (0=elective, 1=emergency)	Yes
Admission details	LOS_BeforeCulture_days	Length of stay before culture (days)	Yes
Admission details	AdmissionTiming	Timing of culture relative to admission	No
Admission details	Collection_DayOfWeek	Day of week of collection	No
Admission details	Collection_Hour	Hour of day of collection	No
Admission details	CommunityOnset	Community-onset flag (0/1)	No
Admission details	ConsultantSpecialtyName	Consultant specialty at culture	No
Admission details	CultureBeforeAdmission	Culture taken before admission (0/1)	No
Admission details	CultureLocation	Location at culture (ED/inpatient/other)	No
Admission details	ICU_Status	ICU status at culture	No
Admission details	ICU_at_Culture	In ICU at time of culture (0/1)	No
Admission details	OutOfHours	Collection out of hours (0/1)	No
Admission details	Ward_at_Culture	Ward at time of culture	No
Culture source	SourceType_num	Culture source type (numeric encoding)	Yes
Culture source	MultipleSourcesFlag	Multiple candidate infection sources flag (0/1)	No
Prior blood cultures	PositiveCulturesInPrior28Days	Number of positive blood cultures in prior 28 days	Yes
Prior blood cultures	AnaerobesCulturesInPrior28Days	Number of anaerobe blood cultures in prior 28 days	No
Prior blood cultures	CultureNegativeCulturesInPrior28Days	Number of culture-negative blood cultures in prior 28 days	No
Prior blood cultures	CulturesInPrior28Days	Number of all blood cultures in prior 28 days	No
Prior blood cultures	FungiCulturesInPrior28Days	Number of fungal blood cultures in prior 28 days	No
Prior blood cultures	GramNegativeCulturesInPrior28Days	Number of Gram-negative blood cultures in prior 28 days	No
Prior blood cultures	GramPositiveCulturesInPrior28Days	Number of Gram-positive blood cultures in prior 28 days	No
Prior blood cultures	OtherCulturesInPrior28Days	Number of other blood cultures in prior 28 days	No
Prior blood cultures	PolymicrobialContaminantCulturesInPrior28Days	Number of polymicrobial-contaminant blood cultures in prior 28 days	No
Prior blood cultures	PolymicrobialCulturesInPrior28Days	Number of polymicrobial blood cultures in prior 28 days	No
Prior blood cultures	Prior_Enterobacterales_Count	Count of prior Enterobacterales blood-culture isolates	No
Prior blood cultures	Prior_Enterococcus_Count	Count of prior Enterococcus blood-culture isolates	No
Prior blood cultures	Prior_Other_GramNeg_Count	Count of prior other Gram-negative blood-culture isolates	No
Prior blood cultures	Prior_Other_GramPos_Count	Count of prior other Gram-positive blood-culture isolates	No
Prior blood cultures	Prior_Pseudomonas_Count	Count of prior Pseudomonas blood-culture isolates	No
Prior blood cultures	Prior_S_aureus_Count	Count of prior S. aureus blood-culture isolates	No
Prior blood cultures	Prior_Streptococcus_Count	Count of prior Streptococcus blood-culture isolates	No
Prior blood cultures	RecurrentContaminantCulturesInPrior28Days	Number of recurrent-contaminant blood cultures in prior 28 days	No
Prior blood cultures	SingleContaminantCulturesInPrior28Days	Number of single-contaminant blood cultures in prior 28 days	No
Infection source	Source_Respiratory	Respiratory infection source flag (0/1)	Yes
Infection source	Source_Abdominal	Abdominal infection source flag (0/1)	No
Infection source	Source_CNS	CNS infection source flag (0/1)	No
Infection source	Source_ENT	ENT infection source flag (0/1)	No
Infection source	Source_Orthopaedic	Orthopaedic infection source flag (0/1)	No
Infection source	Source_Other	Other infection source flag (0/1)	No
Infection source	Source_Skin_Soft_Tissue	Skin/soft-tissue infection source flag (0/1)	No
Infection source	Source_Unspecific	Unspecified infection source flag (0/1)	No
Infection source	Source_Urinary	Urinary infection source flag (0/1)	No
Prior non-blood microbiology	Any_Prior_Other_Pos	Any prior non-blood microbiological positive result (0/1)	Yes
Prior non-blood microbiology	Prior_Urine_Pos	Prior urinary culture positive (0/1)	Yes
Prior non-blood microbiology	Prior_Bone_Pos	Prior positive bone (non-blood) culture (0/1)	No
Prior non-blood microbiology	Prior_CSF_Pos	Prior positive CSF (non-blood) culture (0/1)	No
Prior non-blood microbiology	Prior_Device_Pos	Prior positive device (non-blood) culture (0/1)	No
Prior non-blood microbiology	Prior_Ear_Pos	Prior positive ear (non-blood) culture (0/1)	No
Prior non-blood microbiology	Prior_Eye_Pos	Prior positive eye (non-blood) culture (0/1)	No
Prior non-blood microbiology	Prior_GI_Pos	Prior positive gastrointestinal (non-blood) culture (0/1)	No
Prior non-blood microbiology	Prior_Genital_Pos	Prior positive genital (non-blood) culture (0/1)	No
Prior non-blood microbiology	Prior_GramNeg_Pos	Prior positive Gram-negative (non-blood) culture (0/1)	No
Prior non-blood microbiology	Prior_GramPos_Pos	Prior positive Gram-positive (non-blood) culture (0/1)	No
Prior non-blood microbiology	Prior_Other_Pos	Prior positive other (non-blood) culture (0/1)	No
Prior non-blood microbiology	Prior_Resp_Pos	Prior positive respiratory (non-blood) culture (0/1)	No
Prior non-blood microbiology	Prior_SkinSoftTissue_Pos	Prior positive skin/soft-tissue (non-blood) culture (0/1)	No
Prior non-blood microbiology	Prior_SterileFluid_Pos	Prior positive sterile fluid (non-blood) culture (0/1)	No
Prior non-blood microbiology	Prior_Total_Other_Cultures_Pos	Count of prior positive non-blood cultures	No
Antibiotic exposure	BroadSpectrum_Before	Broad-spectrum antibiotic before culture (0/1)	Yes
Antibiotic exposure	Carbapenem_Before	Carbapenem before culture (0/1)	Yes
Antibiotic exposure	Ceph3rdGenPlus_Before	3rd-generation cephalosporin before culture (0/1)	Yes
Antibiotic exposure	HasAntibiotics_Before	Any antibiotic in 24h before culture (0/1)	Yes
Antibiotic exposure	Abx_Route_Category	Antibiotic route category (IV/oral)	No
Antibiotic exposure	Aminoglycoside_Before	Aminoglycoside in 24h before culture (0/1)	No
Antibiotic exposure	BetaLactamaseCombo_Before	Beta-lactam/beta-lactamase inhibitor in 24h before culture (0/1)	No
Antibiotic exposure	Ceph1st2ndGen_Before	1st/2nd-generation cephalosporin in 24h before culture (0/1)	No
Antibiotic exposure	CoTrimoxazole_Before	Co-trimoxazole in 24h before culture (0/1)	No
Antibiotic exposure	DaysContinuousAbx_PreCulture	Days of continuous antibiotics before culture	No
Antibiotic exposure	Fluoroquinolone_Before	Fluoroquinolone in 24h before culture (0/1)	No
Antibiotic exposure	Glycopeptide_Before	Glycopeptide in 24h before culture (0/1)	No
Antibiotic exposure	HasAntibiotics_1wk_Before	Any antibiotic in 1 week before culture	No
Antibiotic exposure	HasAntibiotics_24h_Before	Any antibiotic in 24h before culture	No
Antibiotic exposure	HasAntibiotics_2wk_Before	Any antibiotic in 2 weeks before culture	No
Antibiotic exposure	HasTTO_Before	Discharge (to-take-out) medication before culture (0/1)	No
Antibiotic exposure	Macrolide_Before	Macrolide in 24h before culture (0/1)	No
Antibiotic exposure	Metronidazole_Before	Metronidazole in 24h before culture (0/1)	No
Antibiotic exposure	NarrowPenicillin_Before	Narrow-spectrum penicillin in 24h before culture (0/1)	No
Antibiotic exposure	Nitrofurantoin_Before	Nitrofurantoin in 24h before culture (0/1)	No
Antibiotic exposure	NumDistinctAntibiotics_1wk_Before	Number of distinct antibiotics in 1 week before culture	No
Antibiotic exposure	NumDistinctAntibiotics_24h_Before	Number of distinct antibiotics in 24h before culture	No
Antibiotic exposure	NumDosesAdministered_WeekBefore	Antibiotic doses administered in week before culture	No
Antibiotic exposure	Other_Before	Other antibiotic in 24h before culture (0/1)	No
Antibiotic exposure	Tetracycline_Before	Tetracycline in 24h before culture (0/1)	No
Vital signs	VS_AnyFever	Any fever recorded (0/1)	Yes
Vital signs	VS_Baseline_HR	Baseline heart rate (bpm)	Yes
Vital signs	VS_Baseline_NEWS	NEWS2 score	Yes
Vital signs	VS_Baseline_SBP	Baseline systolic BP (mmHg)	Yes
Vital signs	VS_Baseline_Temp	Baseline temperature (°C)	Yes
Vital signs	VS_AnyFever_38_3	Any fever ≥38.3°C recorded (0/1)	No
Vital signs	VS_AnyHypotension	Any hypotension recorded (0/1)	No
Vital signs	VS_AnyHypothermia	Any hypothermia recorded (0/1)	No
Vital signs	VS_AnyHypoxia	Any hypoxia recorded (0/1)	No
Vital signs	VS_AnyO2Use	Any supplemental oxygen use recorded (0/1)	No
Vital signs	VS_AnyTachycardia	Any tachycardia recorded (0/1)	No
Vital signs	VS_AnyTachypnea	Any tachypnoea recorded (0/1)	No
Vital signs	VS_Baseline_AVPU	Baseline AVPU level	No
Vital signs	VS_Baseline_DBP	Baseline diastolic BP (mmHg)	No
Vital signs	VS_Baseline_O2Sat	Baseline oxygen saturation (%)	No
Vital signs	VS_Baseline_O2orAir	Baseline oxygen vs air	No
Vital signs	VS_Baseline_RR	Baseline respiratory rate (/min)	No
Vital signs	VS_DBP_Max	Diastolic BP (mmHg), max over pre-culture window	No
Vital signs	VS_DBP_Mean	Diastolic BP (mmHg), mean over pre-culture window	No
Vital signs	VS_DBP_Min	Diastolic BP (mmHg), min over pre-culture window	No
Vital signs	VS_HR_Max	Heart rate (bpm), max over pre-culture window	No
Vital signs	VS_HR_Mean	Heart rate (bpm), mean over pre-culture window	No
Vital signs	VS_HR_Min	Heart rate (bpm), min over pre-culture window	No
Vital signs	VS_NEWS_Max	NEWS2 score, max over pre-culture window	No
Vital signs	VS_NEWS_Mean	NEWS2 score, mean over pre-culture window	No
Vital signs	VS_NEWS_Min	NEWS2 score, min over pre-culture window	No
Vital signs	VS_O2Sat_Max	Oxygen saturation (%), max over pre-culture window	No
Vital signs	VS_O2Sat_Mean	Oxygen saturation (%), mean over pre-culture window	No
Vital signs	VS_O2Sat_Min	Oxygen saturation (%), min over pre-culture window	No
Vital signs	VS_RR_Max	Respiratory rate (/min), max over pre-culture window	No
Vital signs	VS_RR_Mean	Respiratory rate (/min), mean over pre-culture window	No
Vital signs	VS_RR_Min	Respiratory rate (/min), min over pre-culture window	No
Vital signs	VS_SBP_Max	Systolic BP (mmHg), max over pre-culture window	No
Vital signs	VS_SBP_Mean	Systolic BP (mmHg), mean over pre-culture window	No
Vital signs	VS_SBP_Min	Systolic BP (mmHg), min over pre-culture window	No
Vital signs	VS_SIRS_Count	SIRS criteria count	No
Vital signs	VS_Temp_Max	Temperature (°C), max over pre-culture window	No
Vital signs	VS_Temp_Mean	Temperature (°C), mean over pre-culture window	No
Vital signs	VS_Temp_Min	Temperature (°C), min over pre-culture window	No
Vital signs	VS_qSOFA_Count	qSOFA criteria count	No
Blood tests	BT_Closest_ALP	ALP closest to culture (IU/L)	Yes
Blood tests	BT_Closest_Alb	Albumin closest to culture (g/L)	Yes
Blood tests	BT_Closest_Bili	Bilirubin closest to culture (µmol/L)	Yes
Blood tests	BT_Closest_CRP	CRP closest to culture (mg/L)	Yes
Blood tests	BT_Closest_Creat	Creatinine closest to culture (µmol/L)	Yes
Blood tests	BT_Closest_Eosin	Eosinophils closest to culture (×10⁹/L)	Yes
Blood tests	BT_Closest_Lymph	Lymphocytes closest to culture (×10⁹/L)	Yes
Blood tests	BT_Closest_Mono	Monocytes closest to culture (×10⁹/L)	Yes
Blood tests	BT_Closest_Na	Sodium closest to culture (mmol/L)	Yes
Blood tests	BT_Closest_Neut	Neutrophils closest to culture (×10⁹/L)	Yes
Blood tests	BT_Closest_Plt	Platelets closest to culture (×10⁹/L)	Yes
Blood tests	BT_Closest_WCC	WCC closest to culture (×10⁹/L)	Yes
Blood tests	BT_Closest_ALT	Alanine aminotransferase (IU/L) closest to culture	No
Blood tests	BT_Closest_APTT	Activated partial thromboplastin time (s) closest to culture	No
Blood tests	BT_Closest_Baso	Basophils (×10⁹/L) closest to culture	No
Blood tests	BT_Closest_DDimer	D-dimer closest to culture	No
Blood tests	BT_Closest_Fibrinogen	Fibrinogen (g/L) closest to culture	No
Blood tests	BT_Closest_Glucose	Glucose (mmol/L) closest to culture	No
Blood tests	BT_Closest_HCT	Haematocrit closest to culture	No
Blood tests	BT_Closest_Hb	Haemoglobin (g/L) closest to culture	No
Blood tests	BT_Closest_INR	INR closest to culture	No
Blood tests	BT_Closest_K	Potassium (mmol/L) closest to culture	No
Blood tests	BT_Closest_MCV	Mean corpuscular volume (fL) closest to culture	No
Blood tests	BT_Closest_Urea	Urea (mmol/L) closest to culture	No
Blood gas	BG_Closest_Lactate	Lactate closest to culture (mmol/L)	Yes
Blood gas	BG_Closest_pH	pH closest to culture	Yes
Blood gas	BG_AcidBase_Status	Acid-base status category (blood gas)	No
Blood gas	BG_Closest_BaseExcess	Base excess (mmol/L) closest to culture (blood gas)	No
Blood gas	BG_Closest_Bicarb	Bicarbonate (mmol/L) closest to culture (blood gas)	No
Blood gas	BG_Closest_Glucose	Glucose (mmol/L) closest to culture (blood gas)	No
Blood gas	BG_Closest_Hb	Haemoglobin (g/L) closest to culture (blood gas)	No
Blood gas	BG_Closest_pCO2	pCO2 (kPa) closest to culture (blood gas)	No

### Sheet: Supplementary_Table_2b
Domain	Variable_Name	Type	Units_Values	Derivation	Missing_Handling
Demographics	AgeAtCulture	Numeric	Years	floor((CollectionDateTime - DateOfBirth) / 365.25)	Leave NA
Demographics	Sex_num	Binary integer	1 = Male, 0 = Female	From patient sex field	Leave NA
Admission details	AdmissionType_num	Integer	1 = Emergency, 2 = Elective, 0 = Other / not admitted	Mapped from admission method code at the admission linked to the culture	0 (treat as not admitted)
Admission details	LOS_BeforeCulture_days	Numeric	Days (fractional)	CollectionDateTime - AdmissionDateTime	0 if not inpatient / no admission found
Culture source	SourceType_num	Integer	1 = Peripheral; 2 = Central line / PICC / Port / Arterial / Femoral; 0 = Unspecified / Other	Derived from specimen collection site label	0 (Unspecified)
Prior blood cultures	PositiveCulturesInPrior28Days	Integer	Count ≥ 0	Count of true-positive blood cultures (Gram-positive, Gram-negative, Polymicrobial) for this patient in the 1-28 days before culture (excludes <24h prior, to avoid counting the same bacteraemia episode)	0 if none
Infection source	Source_Respiratory	Binary integer	1 / 0	Any antibiotic prescribed in the 14 days before culture with a respiratory indication. Free-text antibiotic indication strings classified using a fine-tuned Bio_ClinicalBERT model; flag set to 1 if any matching prescription's indication was classified as respiratory	0 if no antibiotic data or no match
Prior non-blood microbiology	Any_Prior_Other_Pos	Binary integer	1 / 0	Any positive non-blood bacterial culture (urine, wound, sputum, etc.) in the 28 days up to and including culture date. Excludes: blood cultures, viral PCRs, screening swabs (MRSA, ESBL, CPE, VRE, CRE, GBS), fungi	0 if no microbiology data
Prior non-blood microbiology	Prior_Urine_Pos	Binary integer	1 / 0	Any positive urine culture in the 28 days before culture (specimen label contains URINE, CSU, MSU, or CATHETER URINE)	0 if no microbiology data
Antibiotic exposure	HasAntibiotics_Before	Binary integer	1 / 0	Any antibiotic administered in the 14 days before culture (last administration > 14 days before culture AND first administration < culture time)	0 if no antibiotic data
Antibiotic exposure	BroadSpectrum_Before	Binary integer	1 / 0	Any broad-spectrum antibiotic in the 14-day window. Includes: piperacillin-tazobactam, co-amoxiclav, 3rd-generation+ cephalosporins, carbapenems, fluoroquinolones, aztreonam, temocillin, tigecycline, linezolid, daptomycin, colistin, cefiderocol, avibactam/vaborbactam/relebactam combinations	0 if no antibiotic data
Antibiotic exposure	Ceph3rdGenPlus_Before	Binary integer	1 / 0	Any 3rd-generation+ cephalosporin in the 14-day window: ceftriaxone, ceftazidime, cefotaxime, cefepime, ceftaroline, ceftolozane, cefiderocol	0 if no antibiotic data
Antibiotic exposure	Carbapenem_Before	Binary integer	1 / 0	Any carbapenem in the 14-day window: meropenem, imipenem, ertapenem	0 if no antibiotic data
Vital signs	VS_AnyFever	Binary integer	1 / 0	Any temperature ≥ 38.0°C recorded anywhere in the -24h to +1h window around culture collection (not just the closest reading)	0 if no vitals recorded
Vital signs	VS_Baseline_HR	Numeric	Beats per minute	Closest heart rate within -24h to +1h of culture collection	Native XGBoost missing-value handling
Vital signs	VS_Baseline_NEWS	Numeric	0-20+	Standard NEWS2 score calculated from HR, RR, SpO2, supplemental O2 (Y/N), SBP, AVPU and temperature, all taken from the closest readings in the -24h/+1h window. AVPU encoded numerically before scoring (Alert = 0, any V/P/U = 1); supplemental O2 = 1 if any O2 flow > 0 L/min recorded, else 0	Leave NA if fewer than 3 of the 7 components have recorded values
Vital signs	VS_Baseline_SBP	Numeric	mmHg	Closest systolic blood pressure within -24h to +1h of culture collection	Native XGBoost missing-value handling
Vital signs	VS_Baseline_Temp	Numeric	°C	Closest tympanic (or equivalent) temperature within -24h to +1h of culture collection	Native XGBoost missing-value handling
Blood tests	BT_Closest_ALP	Numeric	IU/L	Closest alkaline phosphatase within -24h to +1h of culture collection	Native XGBoost missing-value handling
Blood tests	BT_Closest_Alb	Numeric	g/L	Closest albumin within -24h to +1h of culture collection	Native XGBoost missing-value handling
Blood tests	BT_Closest_Bili	Numeric	µmol/L	Closest total bilirubin within -24h to +1h of culture collection	Native XGBoost missing-value handling
Blood tests	BT_Closest_CRP	Numeric	mg/L	Closest CRP within -24h to +1h of culture collection. Below-detection values (e.g. <0.5) set to value/2; above-range values (e.g. >500) set to NA	Native XGBoost missing-value handling
Blood tests	BT_Closest_Creat	Numeric	µmol/L	Closest creatinine within -24h to +1h of culture collection	Native XGBoost missing-value handling
Blood tests	BT_Closest_Eosin	Numeric	×10⁹/L	Closest eosinophil count within -24h to +1h of culture collection	Native XGBoost missing-value handling
Blood tests	BT_Closest_Lymph	Numeric	×10⁹/L	Closest lymphocyte count within -24h to +1h of culture collection	Native XGBoost missing-value handling
Blood tests	BT_Closest_Mono	Numeric	×10⁹/L	Closest monocyte count within -24h to +1h of culture collection	Native XGBoost missing-value handling
Blood tests	BT_Closest_Na	Numeric	mmol/L	Closest sodium within -24h to +1h of culture collection	Native XGBoost missing-value handling
Blood tests	BT_Closest_Neut	Numeric	×10⁹/L	Closest neutrophil count within -24h to +1h of culture collection	Native XGBoost missing-value handling
Blood tests	BT_Closest_Plt	Numeric	×10⁹/L	Closest platelet count within -24h to +1h of culture collection	Native XGBoost missing-value handling
Blood tests	BT_Closest_WCC	Numeric	×10⁹/L	Closest white cell count within -24h to +1h of culture collection	Native XGBoost missing-value handling
Blood gas	BG_Closest_Lactate	Numeric	mmol/L	Closest lactate (arterial or venous) within -24h to +1h of culture collection	Native XGBoost missing-value handling
Blood gas	BG_Closest_pH	Numeric	Unitless	Closest pH (arterial or venous) within -24h to +1h of culture collection	Native XGBoost missing-value handling
