## Supplementary_Table_3_Missingness for "Machine learning models to improve targeting of blood culture testing"

### Sheet: Supplementary_Table_4
Domain	N_Complete	Pct_Complete	Note
Demographics / culture source	59406	100	Any = at least one variable in domain recorded
Vital Signs (any)	52207	87.8	Any = at least one variable in domain recorded
Blood tests (any)	51839	87.2	Any = at least one variable in domain recorded
Blood gas (any)	31844	53.6	Any = at least one variable in domain recorded
Vital Signs	44147	74.3	Complete = all variables in domain recorded
FBC	48748	82.1	Complete = all variables in domain recorded
U&E	49462	83.3	Complete = all variables in domain recorded
LFT	43501	73.2	Complete = all variables in domain recorded
CRP	48633	81.9	Complete = all variables in domain recorded
Blood Gas	29568	49.8	Complete = all variables in domain recorded
