## Supplementary_Table_4_Cohort_Deduplication for "Machine learning models to improve targeting of blood culture testing"

### Sheet: Summary_Formatted
Approach	Description	N (train)	N (test)	Positive rate	AUROC	AUPRC
Original (all)	All cultures (primary analysis)	247,725	46,339	5.6%	0.854	0.351
Same-day dedup	One culture per patient per day	219,118	40,720	5.6%	0.857	0.362
Per-episode	First culture per 14-day episode per patient	151,024	28,167	5.4%	0.873	0.395
Per-patient	First-ever culture per patient	95,159	15,051	4.6%	0.874	0.355
