## Supplementary_Table_5_Hyperparameters for "Machine learning models to improve targeting of blood culture testing"

### Sheet: Supplementary_Table_5
Hyperparameter	Value	Search_Range
max_depth	8	[3, 10]
eta (learning rate)	0.0553	[0.01, 0.2]
min_child_weight	10	[1, 30]
subsample	0.9	[0.5, 1.0]
colsample_bytree	0.4	[0.3, 0.8]
gamma	3.971	[0, 5]
lambda (L2 reg.)	50	[1, 100]
alpha (L1 reg.)	0	[0, 1]
scale_pos_weight	~9.2 (class-balanced)	Fixed (derived from training set)
Boosting rounds (total)	278	—
Boosting rounds (best, early stopping)	229	—
Optimisation method	Bayesian optimisation (rBayesianOptimization)	—
CV folds	5	—
Initial random evaluations	20	—
Optimisation iterations	50	—
