## Supplementary_Table_6_DL_Comparison for "Machine learning models to improve targeting of blood culture testing"

### Sheet: Supplementary_Table_5
Model	Reference	Cohort	AUROC	Sensitivity	Specificity	Brier_Score
XGBoost (this study)	Present study	IORD (Oxford), n=59,392 temporal holdout	0.851 (95% CI 0.841–0.861)	75.7%	78.5%	0.044
GAM/BAM (this study; comparator)	Present study	IORD (Oxford), n=59,392 temporal holdout	0.820 (95% CI 0.809–0.832)	—	—	—
LSTM — Ming et al. (reported internally)	Ming et al., 2025	Internal validation cohort (reported in paper)	0.97 (reported)	—	—	—
LSTM — Ming et al. (reimplemented on IORD)	Present study (reimplementation of Ming et al., 2025)	IORD (Oxford), n=51,974 temporal holdout	0.796 (95% CI 0.785–0.806)	30.9%	95.9%	0.033
